# Cholangiocyte glycocalyx degradation boosts primary sclerosing cholangitis

**DOI:** 10.1101/2024.06.27.24309484

**Authors:** Friederike Klein, Freya Wellhöner, Anika Freise, Kristina M. Niculovic, Howard Junca, Manuel Vicente, Elina Kats, dos Anjos Borges Luiz Gustavo, Leonard Knegendorf, Karsten Cirksena, Antonia Marie Triefenbach, Franziska Woelfl, Helin Fatma Abdullah, Meike Schulz, Iris Plumeier, Silke Kahl, Iris Albers, Martijn Zoodsma, Marius Vital, Torsten Voigtländer, Henrike Lenzen, Jessica Schmitz, Anna Saborowski, Michael P. Manns, Philipp Solbach, Jan Hinrich Bräsen, Gisa Gerold, Cheng-Jian Xu, Heiner Wedemeyer, Anja K. Münster-Kühnel, Dietmar H. Pieper, Benjamin Heidrich

**Author notes:** These authors contributed equally to this work (Friederike Klein, Freya Wellhöner, Anika Freise).

## Abstract

**Primary sclerosing cholangitis (PSC) is an inflammatory disease of the biliary tract eventually leading to bile duct destruction, liver failure, cholangiocellular adenocarcinoma and/or death. No disease modifying treatments are available**^1^**. Especially cytotoxicity of bile acids, are discussed as potential driver of disease progression**^2^**. Cholangiocytes are protected by a bicarbonate umbrella formed by the glycocalyx, a dense layer of membrane bound polyglycans extending into the extracellular space**^3,4^**. Bile of PSC patients harbors a unique microbiome**^5^**. Here we identified a new factor in the pathogenesis of PSC. The bacterial degradation of sialic acid and galactose are associated with a poor event free survival of PSC patients and could identify bacterial liberation of sialic acid as crucial element in cholangiocyte damage using cell culture experiments, individualized organoid models and liver biopsies. With this study the view on bacteria-host interactions in bile duct associated diseases is widened. Functional patterns of the bacterial community are crucial for bile duct destruction in PSC patients. This opens a new field of diagnostic tools, disease modifying treatment options and identification of patients at risk.**
