## Supplementary Information 2 for "Cholangiocyte glycocalyx degradation boosts primary sclerosing cholangitis"

### Sheet: Tabelle1
Supplementary Information 2. Validated and probable sialidase used as seeds to characterize the spread of respective genes in bacterial taxa from bile
trivial name	Accession number	host	sequence	validated activity	reference or similarity to validated enzyme
NanH	A5F7A4	Vibrio cholerae ATCC 39541	MRFKNVKKTALMLAMFGMATSSNAALFDYNATGDTEFDSPAKQGWMQDNTNNGSGVLTNADGMPAWLVQGIGGRAQWTYSLSTNQHAQASSFGWRMTTEMKVLSGGMITNYYANGTQRVLPIISLDSSGNLVVEFEGQTGRTVLATGTAATEYHKFELVFLPGSNPSASFYFDGKLIRDNIQPTASKQNMIVWGNGSSNTDGVAAYRDIKFEIQGDVIFRGPDRIPSIVASSVTPGVVTAFAEKRVGGGDPGALSNTNDIITRTSRDGGITWDTELNLTEQINVSDEFDFSDPRPIYDPSSNTVLVSYARWPTDAAQNGDRIKPWMPNGIFYSVYDVASGNWQAPIDVTDQVKERSFQIAGWGGSELYRRNTSLNSQQDWQSNAKIRIVDGAANQIQVA…	Y	https://pubmed.ncbi.nlm.nih.gov/1518058/	Taylor et al.,1992
NanH	A6L7T1	Phocaeicola vulgatus ATCC 8482	MRNPSLLLLIVVFILAPFKLSAAADTVVVRETRIPVLIERQDNELFHLRIEATQSQMLNEVKLDFGKDVNLNEIESVKLYYGGTESVERRGKTYFAPVDYISNNTPGKTLAANTSYSVLKSEVKAPKREVVLKADQKLFPGVNYFWISLQMKPVASILSKVSAEVVEAKIDGQVAPLKIARKADTHYMGIGVRHAGDDGAAAYRIPGLATSNKGTLLGVYDVRYNNSADLQEYVEIGLSRSTDGGQTWEKMRIPMAFGEYDGLPKAQNGVGDPAILVDKKTGTIWIVAAWTHGMGNGRAWWNSQTGMDRNHTAQLMMVKSDDDGKTWSEPMNITEQVKDPSWYFLLQGPGRGISMEDGTLVFASQYIGNDRIPNAGIIYSKDHGKTWNISTLARTNTTE…	Y	https://www.ncbi.nlm.nih.gov/pmc/articles/PMC4747158/	Juge et al., 2016
NanB	AAG35309	Pasteurella multocida 86-1913	MMKKFNPSVLALSISSLLLTSTLTFGQIQQQDKAHFGVKEHQESLLFHQSLVKQGSDNVPIWRIPSLLRTKDGVLIAAADKRWQHRGDWGDIDTAIRISHDDGKTWGNITTILDLPSQNGEKSPIRDDAPTFNPWAHRNNSSVATYRNSAFLIDAQMVQDKRNGRIFLAVDMFPESTGLSGPSDNGVTEFGSGYVNIDGKQYLRLNKKEGYTSKQWTLRENGIVFNEKNEKTGYRVVINGDPKKNFKDLGDVYDQDNNKLGNIYLKQTERNATVPFIAPNTSYFWLTHSDDNGKTWSSPIDLTSQVKKDWMRFFGTGPGVGIQTKKGNLLFPIYYINRHGKQSSALIISKDGGKTWDLGQSPNDTRTELYGKNSETLNSNSSGHELTESQLVELQNGDL…	Y	https://pubmed.ncbi.nlm.nih.gov/11092845/	Mizan et al., 2000
NanH	AAG35310	Pasteurella multocida 86-1913	MKKPVFLLSLLALSTSMAVHGNSFWKADLHENLTNVTKRVGVDGFTVNKEGQPWPGIGPNGEAGGTVTLPYSRIPAMTITDDNKMVVMFDLRWKTASDQNRIDPGAAISEDGGHSWKRITAWNFNDSKISLRRAMDPTLLFNSFDGSLYVMHGTWAAGTQNWYRDRLSYFNQNIWAATIYKSTDGGLSWQKNTEFSNTVNRDVFMKVQKGVGNPTIGFLGGVGTGIVMKDGTLVFPIQTAHREGIATTIMYSKDNGRTWDMPTINNALAPNPSSLENMVFEIDNKLVMTGREDNGKKTRWAYYTEDLGQTWHVYEPVNGFSATTAAPSQGSSIYVTLPIGKRFLLLSKPNGNGNDRYAKGNLALWMLNAKNPNHKHQVPIIKPGSGNSAGAGYSPLAYK…	Y	https://pubmed.ncbi.nlm.nih.gov/11092845/	Mizan et al., 2000
NanH	AAK15462	Trueperella pyogenes BBR1	MKGAKMPPLKSMRKRFTRVFAGASAVALLSLGMVPAVAGAAPSTAEPPASGTATTAAPTTNSPVTASSFKILNPKAEGESFEEGEEIRFQVTLKNDTDVQRAFAFQSSNLNDYQKCKWWKVEPGETKEDCKFPHHKVTADDVATGSFTPRVTWIMRESTGHASPVEKTGEAVGKPVPVTTKLAKLSPITVTSGEGKASYSAGDQFGYDYTVTSLSKDKISVEGEGCPAKELDPEKSMKCSAKYAVTEEDLERGEAELTAKVKVSDGKRNVTLTETKSVKTPRVWPQAKAFKTPNADPNLGARLTDLNILDEKTSEYNIRIPAIAVASNGDILASYDLRPLNGAWHGGDSPNENSIVQRRSTDGGKTWGPRTTVAEGKVAGQGKRFGWSDPSYVVDHTTG…	Y	https://pubmed.ncbi.nlm.nih.gov/11401983/	Jost et al., 2001
NanH2	ACJ53406	Bifidobacterium longum subsp infantis ATCC 15697	MTENGMMNTNNTVCGANHDGAMSLAAPGDYGVACYRIPALAEAPNGWILAAFDARPHNCQDAPQANSIVQRISKDGGRSFEPQHVVAAGHDGVDKYGYSDPSYVVDRQTGEVFLFFVKSYDAGFGTSQAGVDPSAREVLQAAVTSSIDNGVTWSEPRIITADITNSESWISRFASSGAGIQLTYGEHAGRLIQQYTIKELDGRYRAVSVFSDDHGATWHAGTPVGDHMDENKVVELSDGRVMLNSRSSDGNGCRYVAISRDGGATYGPVIRETQLPDPENNAQIARAFPDAPEGSAQAKVLLYSSSSPSDRIDGLVRVSIDDGKTWSAGRRFTTGPMAYSVIAALSHKAGGGYGLLYEGDNNNIMYTRISLDWLNGQLNVDGIGGFPLSGEGGC	Y	https://pubmed.ncbi.nlm.nih.gov/19033196/	Sela et al., 2008
NanH	ACS34893	Corynebacterium diphtheriae KCTC3075	MYSSNRTYSRAILGLSAVLTLSFTSLVAPVNAEEPETVVPATAELEGEVAATLPSAETGLLDAAPPKPVARGAAGDLQLPAVNEKEVFEEGRVIRAPEPDQSRCYRIPALVTAKNGDLLLAFDNRYGGGDGAKTWCRDAPYENMKRINRQNMQTDIQLYRSVDNGQSFEDFGYIAQGTADVRELSYTDPALVTDRTTGKIFAFFVRAYDYRVGQSSAGFNEGDVEAEIQKRDVQDTVVVESLDGGQTWGNMRLLSALTAKVSSISTGDTIFDGRGRFVTSGAGIQLQYGEHAGRLIVPISVDIDPKDSAKFINLAIYSDDHGQTWQAGIGTAGGAGFSGDVSKIVELSDGRLMMSSKDNDKPRWVSYSEDQGENWSTPKRKIIAPPQHPEKHNTGINVG…	Y	https://pubmed.ncbi.nlm.nih.gov/20007980/	Kim et al., 2010
siabb2	BAK26854	Bifidobacterium bifidum JCM1254	MVRSTKPSLLRRFGALVAAAAMLVVLPAGVSTASAASDDADMLTVTMTRTDALGDEVYVGDTLTYSFTNTNNTSSAFTAFPAESNLSGVLTTGTPNCRYENLAGGASYPCSTASHTITADDLTAGSFTPRTVWKATSDRGGTQVLQDNIVSTGDTVTVKEGKRPDPATIPTDRADGEAVRLATARQNLGTECYRIPALAEAPNGWILAAFDQRPNTAMANGSGVKCWDAPQPNSIVQRISKDGGKSWTPIQYVAQGKNAPERYGYSDPSYVVDKETGEIFLFFVHSYNKGFADSQLGVDESNRNVLHAVVVSSKDNGETWSKPRDITADITKGYENEWKSRFATSGAGIQLKYGKYKGRLIQQYAVGRTTGSNAAVSVYSDDHGKTWQAGNPVTGMLMD…	Y	https://pubmed.ncbi.nlm.nih.gov/21036948/	Kiyohara et al., 2010
NanH	CAA44166	Actinomyces viscosus DSM 43798	MTSHSPFSRRRLPALLGSLPLAATGLIAAAPPAHAVPTSDGLADVTITQVNAPADGLYSVGDVMTFNITLTNTSGEAHSYAPASTNLSGNVSKCRWRNVPAGTTKTDCTGLATHTVTAEDLKAGGFTPQIAYEVKAVEYAGKALSTPETIKGATSPVKANSLRVESITPSSSQENYKLGDTVSYTVRVRSVSDKTINVAATESSFDDLGRQCHWGGLKPGKGAVYNCKPLTHTITQADVDAGRWTPSITLTATGTDGATLQTLTATGNPINVVGDHPQATPAPAPDASTELPASMSQAQHLAANTATDNYRIPAIPPPPMGTCSSPTTSARRTTATAAATTPNPNHIVQRRSTDGGKTWSAPTYIHQGTETGKKVGYSDPSYVVDHQTGTIFNFHVKSY…	Y	https://pubmed.ncbi.nlm.nih.gov/1789931/	Henningesen et al., 1991
	CAH09389	Bacteroides fragilis NCTC 9343	MKVIVRQPIVPVLTKKEINPVLQLKLIKSCPGPCFVKEIGLSLKGTTLLTDLTHLSLYRVAGKRGLSDWEKCVDSVAPALKTVLDTPLELKSDTTILWVTVKLKDKVDLTHRVTVSCDHVTTTCGKASVTSVRPIVALRTGVAVRQRGEDGVHTSRIPGITTSLKGTLMAIFDARYDSSRDLQGDIDIAMMRSLDGGMSWQPMQIVLDRKKWGGLPEKYNGISDACILTDEKNGTIYVAGLWMYGVLDPRSGKWVEGMTQDSTRWIHQWHAKGSQPGLGVKETCQFLITKSVDDGLTWSDPVNITAQTKKPEWWLYAPAPGHGITLKDGTLIFPTQGRDKDGIPFSNITYSKDGGKTWIASKPAYHNTTECMAVELQDGSVMLNMRDNRNHGNKKVNGR…	Y	https://pubmed.ncbi.nlm.nih.gov/29678922/	Guo et al., 2018
NanH1	EPI44993	Gardnerella vaginalis JCP8151B	MERRSTKTTNLGEEIANIGGSAHTRFNHAVIKITPSSEIKKYSENESGINRKDKNDGINQNEGIIRFKFVANADCDLLNIKPAQKSQASALQEDATPIIKISIKEDAPLLSAQNLLEDSADANGAKEIALHMEDALGACDGREHDFAITYGSFGSRFYLDGYQCFASATNLGPQRVSEKAAEVCAAQAESSHIYDFYYSNHLPNPEEIANSATQAQPDIWFAGPTICARDIKRVSCKSSGTLHIQFRLRGPGQHGVLFAAGTVGTKTNLDASEKISVYAGPEGIKITLIDDETCVKSVIEAAASVDDGEWHDLIIRANRGATDIYVDGYSQSHNIGQFWFANIPDLDAVSIGEDLRGVRLMGEARTGGIYFSALTEGQIQRISRVKPLVTTALFDTGYA…	Y	https://pubmed.ncbi.nlm.nih.gov/30723162/	Robinson et al., 2019
NanH2	EPI46727	Gardnerella vaginalis JCP8151B	MIFTMLWNSCKTVTKIGVRMRRSVIEDAKRVVGTVVGITLAIGLCSGVANATSEKSSKPNSSVLQISLKRTDGLKDNVQLNSRLTYTVTYTNKGSQPITAYPYESNISDIRVGDSNNCRWANLKPGETQQCGFGYHVVTEEDAKAGKFTPKTVWKVSKDRDGNQVIENNIVVEDKPVTGIKNTEFDSSLGLKTVKLTTRTNSVCYRIPAITQTANGWILAAYDKRPGNCSDAPMPNSIVQRISKDGGKTFEAETVVKQGHYGDENTRWGYSDPSYVLDRETNEIFLFSVKSYRNGWGGSSAGVDPENRNVLHASVTSSKDNGVTWSTPKIITKDVTADVGHWSSRFAASGHGIQLRHGKYKGRLLQQYTINNSGRIQAVTVYSDDHGKTWKVGKPVGFR…	Y	https://pubmed.ncbi.nlm.nih.gov/30723162/	Robinson et al., 2019
NanH3	EPI47160	Gardnerella vaginalis JCP8151B	MTVWPTKSNLTAVAVEGNNGNCRWRDLQPGKTVSCTQGFHITENSDIKEKGFTPSTDWKISKDANGNEVISTPKLIGEKVTNINPVPRPRKDGDPIRLATIGQTVEGLTGKPYYRIPAIAEANNGWILTAWDYRPNGAADAPNPNSIVQRISKDGGKTFEKIQIVAKGKENSNKDGLSNKYGFSDPSYVVDQETGNIFLFFVKSYDGGVWDSTASTDKSDRHILDAAVTCSKDNGLTWSEPKVITKDITKYPKNERARFATSGHGIQLKYGKYKGRLIQQYAIVNSSNGSVQRNNEKWQAVSVYSDDHGVTWKAGNPVGLGKEQSHMDENKVVELSDGRIMLNSRPHEGGANNHRIIAFSNDGGETYGRAYKDETLPDPGNNAQITRAFPDAPIGSDAA…	Y	https://pubmed.ncbi.nlm.nih.gov/1400240/	Robinson et al., 2019
NanH	P10481	Clostridium perfringens A99	MCNKNNTFEKNLDISHKPEPLILFNKDNNIWNSKYFRIPNIQLLNDGTILTFSDIRYNGPDDHAYIDIASARSTDFGKTWSYNIAMKNNRIDSTYSRVMDSTTVITNTGRIILIAGSWNTNGNWAMTTSTRRSDWSVQMIYSDDNGLTWSNKIDLTKDSSKVKNQPSNTIGWLGGVGSGIVMDDGTIVMPAQISLRENNENNYYSLIIYSKDNGETWTMGNKVPNSNTSENMVIELDGALIMSTRYDYSGYRAAYISHDLGTTWEIYEPLNGKILTGKGSGCQGSFIKATTSNGHRIGLISAPKNTKGEYIRDNIAVYMIDFDDLSKGVQEICIPYPEDGNKLGGGYSCLSFKNNHLGIVYEANGNIEYQDLTPYYSLINKQ	Y	https://pubmed.ncbi.nlm.nih.gov/2901987/	Roggentin et al., 1988
NanH	P15698	Paeniclostridium sordellii G12	MKKFIKILKVLSMAIVLSACNINGIFASNLNTTNEPQKTTVFNKNDNTWNAQYFRIPSLQTLADGTMLAFSDIRYNGAEDHAYIDIGAAKSTDNGQTWDYKTVMENDRIDSTFSRVMDSTTVVTDTGRIILIAGSWNKNGNWASSTTSLRSDWSVQMVYSDDNGETWSDKVDLTTNKARIKNQPSNTIGWLAGVGSGIVMSDGTIVMPIQIALRENNANNYYSSVIYSKDNGETWTMGNKVPDPKTSENMVIELDGALIMSSRNDGKNYRASYISYDMGSTWEVYDPLHNKISTGNGSGCQGSFIKVTAKDGHRLGFISAPKNTKGGYVRDNITVYMIDFDDLSKGIRELCSPYPEDGNSSGGGYSCLSFNDGKLSILYEANGNIEYKDLTDYYLSIEN…	Y	https://pubmed.ncbi.nlm.nih.gov/2693593/	Rothe et al., 1989
NanH	P29768	Salmonella typhimurium LT2	MTVEKSVVFKAEGEHFTDQKGNTIVGSGSGGTTKYFRIPAMCTTSKGTIVVFADARHNTASDQSFIDTAAARSTDGGKTWNKKIAIYNDRVNSKLSRVMDPTCIVANIQGRETILVMVGKWNNNDKTWGAYRDKAPDTDWDLVLYKSTDDGVTFSKVETNIHDIVTKNGTISAMLGGVGSGLQLNDGKLVFPVQMVRTKNITTVLNTSFIYSTDGITWSLPSGYCEGFGSENNIIEFNASLVNNIRNSGLRRSFETKDFGKTWTEFPPMDKKVDNRNHGVQGSTITIPSGNKLVAAHSSAQNKNNDYTRSDISLYAHNLYSGEVKLIDDFYPKVGNASGAGYSCLSYRKNVDKETLYVVYEANGSIEFQDLSRHLPVIKSYN	Y	https://pubmed.ncbi.nlm.nih.gov/1602967/	Hoyer et al., 1992
NanH	P31206	Bacteroides fragilis YCH46	MKKAVILFSLFCFLCAIPVVQAADTIFVRETRIPILIERQDNVLFYLRLDAKESQTLNDVVLNLGEGVNLSEIQSIKLYYGGTEALQDSGKKRFAPVGYISSNTPGKTLAANPSYSIKKSEVTNPGNQVVLKGDQKLFPGINYFWISLQMKPGTSLTSKVTADIASITLDGKKALLDVVSENGIEHRMGVGVRHAGDDNSAAFRIPGLVTTNKGTLLGVYDVRYNSSVDLQEHVDVGLSRSTDGGKTWEKMRLPLAFGEFGGLPAGQNGVGDPSILVDTKTNNVWVVAAWTHGMGNQRAWWSSHPGMDMNHTAQLVLAKSTDDGKTWSAPINITEQVKDPSWYFLLQGPGRGITMSDGTLVFPTQFIDSTRVPNAGIMYSKDGGKNWKMHNYARTNTTE…	Y	https://pubmed.ncbi.nlm.nih.gov/8093075/	Akimoto 1994
NanA	P62576	Streptococcus pneumoniae ATCC BAA-255	MNRSVQERKCRYSIRKLSVGAVSMIVGAVVFGTSPVLAQEGASEQPLANETQLSGESSTLTDTEKSQPSSETELSGNKQEQERKDKQEEKIPRDYYARDLENVETVIEKEDVETNASNGQRVDLSSELDKLKKLENATVHMEFKPDAKAPAFYNLFSVSSATKKDEYFTMAVYNNTATLEGRGSDGKQFYNNYNDAPLKVKPGQWNSVTFTVEKPTAELPKGRVRLYVNGVLSRTSLRSGNFIKDMPDVTHVQIGATKRANNTVWGSNLQIRNLTVYNRALTPEEVQKRSQLFKRSDLEKKLPEGAALTEKTDIFESGRNGKPNKDGIKSYRIPALLKTDKGTLIAGADERRLHSSDWGDIGMVIRRSEDNGKTWGDRVTITNLRDNPKASDPSIGSPV…	Y	https://pubmed.ncbi.nlm.nih.gov/18765901/	Xu et al., 2008
NanH	P77848	Clostridium tertium DSM2485	MYSLIKKSISTIALSTLAITSLPTYSVSSQTTEEYGARKYFINNNIENIKNIENKSFDLIQNLNTKILEKENIETLSGTVVDFTKEATSNSTIPNGLIIEKSNINITAGKGYDLSSEMGSEYVKALEKGTIIVSYKSTSNNSIQSLVSIGNNTSGNRDRHFHIYITNTGEVGMELRNTDSVLKYTLGRPAAVRSIYKNNLVFNTIAFKADPSNKQYKLFANGELLATLNTDVYKFINDITGVNNVMLGGTVRDGVIAYPFGGTIGNVKIYNEILTDEALKAETGATTYGKNIFYAGDSTKSNYFRIPSLLSLRSGTVVSAADARYGGTHDSKSNIDIAFSKSLDGGIIWKNPTIPLQFNDYVARNIDWPRDSIGKNVQIQGSASFIDPVLLEDKETKRL…	Y	https://pubmed.ncbi.nlm.nih.gov/9832614/	Grobe et al., 1998
NanH/nedA	Q02834	Micromonospora viridifaciens 1881	MTANPYLRRLPRRRAVSFLLAPALAAATVAGASPAQAIAGAPVPPGGEPLYTEQDLAVNGREGFPNYRIPALTVTPDGDLLASYDGRPTGIDAPGPNSILQRRSTDGGRTWGEQQVVSAGQTTAPIKGFSDPSYLVDRETGTIFNFHVYSQRQGFAGSRPGTDPADPNVLHANVATSTDGGLTWSHRTITADITPDPGWRSRFAASGEGIQLRYGPHAGRLIQQYTIINAAGAFQAVSVYSDDHGRTWRAGEAVGVGMDENKTVELSDGRVLLNSRDSARSGYRKVAVSTDGGHSYGPVTIDRDLPDPTNNASIIRAFPDAPAGSARAKVLLFSNAASQTSRSQGTIRMSCDDGQTWPVSKVFQPGSMSYSTLTALPDGTYGLLYEPGTGIRYANFNLA…	Y	https://pubmed.ncbi.nlm.nih.gov/1400240/	Sakurada and Hasegawa 1992
NanB	Q54727	Streptococcus pneumoniae ATCC BAA-334	MNKRGLYSKLGISVVGISLLMGVPTLIHANELNYGQLSISPIFQGGSYQLNNKSIDISSLLLDKLSGESQTVVMKFKADKPNSLQALFGLSNSKAGFKNNYFSIFMRDSGEIGVEIRDAQKGINYLFSRPASLWGKHKGQAVENTLVFVSDSKDKTYTMYVNGIEVFSETVDTFLPISNINGIDKATLGAVNREGKEHYLAKGSIDEISLFNKAISDQEVSTIPLSNPFQLIFQSGDSTQANYFRIPTLYTLSSGRVLSSIDARYGGTHDSKSKINIATSYSDDNGKTWSEPIFAMKFNDYEEQLVYWPRDNKLKNSQISGSASFIDSSIVEDKKSGKTILLADVMPAGIGNNNANKADSGFKEINGHYYLKLKKNGDNDFRYTVRENGVVYNETTNKP…	Y	https://pubmed.ncbi.nlm.nih.gov/8759848/	Berry et al. 1996
	Q8AAK9	Bacteroides thetaiotaomicron VPI-5482	MKRNHYLFTLILLLGCSIFVKASDTVFVHQTQIPILIERQDNVLFYFRLDAKESRMMDEIVLDFGKSVNLSDVQAVKLYYGGTEALQDKGKKRFAPVDYISSHRPGNTLAAIPSYSIKCAEALQPSAKVVLKSHYKLFPGINFFWISLQMKPETSLFTKISSELQSVKIDGKEAICEERSPKDIIHRMAVGVRHAGDDGSASFRIPGLVTSNKGTLLGVYDVRYNSSVDLQEYVDVGLSRSTDGGKTWEKMRLPLSFGEYDGLPAAQNGVGDPSILVDTQTNTIWVVAAWTHGMGNQRAWWSSHPGMDLYQTAQLVMAKSTDDGKTWSKPINITEQVKDPSWYFLLQGPGRGITMSDGTLVFPTQFIDSTRVPNAGIMYSKDRGKTWKMHNMARTNTTE…	Y	https://pubmed.ncbi.nlm.nih.gov/23665536/	Park et al., 2013
NanJ	Q8XMY5	Clostridium perfringens 13	MKSKKIIATLVASLVISNMGGYLVKANPNVNHKAVIIEDRQAIIETAIPQSEMTASATSEEGQDPASSAIDGNINTMWHTKWNGSDALPQSLSVNLGKARKVSSIAITPRTSGNNGFITKYEIHAINNGVETLVAEGTWEENNLVKTVTFDSPIDAEEIKITAIQGVGGFASIAELNVYEIKGEVDEIANYGNLKITKEEERLNITGDLEKFSSLDEGTIVTRFNMNDTSIQSLIGLSDGNKANNYFSLYVSGGKVGYELRRQEGNGDFNVHHSADVTFNKGINTLALKIEKGVGAKIFLNGSLVKTVSDPNIKFLNAINLNSGFIGKTDRANGYNEYLFRGNIDFMNIYDKPVSDNYLLRKTGETKAPSEDSLLPDDVYKTQPVELFYPGYLESRGYR…	Y	https://pubmed.ncbi.nlm.nih.gov/17850114/	Boraston et al., 2007
NanC	WP_000739360	Streptococcus pneumoniae ATCC BAA-255	MKKNIKQYVTLGTVVVLSAFVANSVAAQETETSEVSTPKLVQPVAPTTPISEVQPTSDNSSEVTVQPRTVETTVKDPSSTAEETPVLEKNNVTLTGGGENVTKELKDKFTSGDFTVVIKYNQSSEKGLQALFGISNSKPGQQNSYVDVFLRDNGELGMEARDTSSNKNNLVSRPASVWGKYKQEAVTNTVAVVADSVKKTYSLYANGTKVVEKKVDNFLNIKDIKGIDYYMLGGVKRAGKTAFGFNGTLENIKFFNSALDEETVKKMTTNAVTGHLIYTANDTTGSNYFRIPVLYTFSNGRVFSSIDARYGGTHDFLNKINIATSYSDDNGKTWTKPKLTLAFDDFAPVPLEWPREVGGRDLQISGGATYIDSVIVEKKNKQVLMFADVMPAGVSFREA…	Y	https://pubmed.ncbi.nlm.nih.gov/26370075/	Owen et al., 2015
TDE0471	WP_002681567	Treponema denticola ATCC 35405	MKNSISVFLLVVAALVLLAGCQQKANKKDGGNQQGGLNPPSPGTPTFTVTFDVQGRGKTPAALTVPKDSLLTAAQTPPLEFSGWEFGGWYKDAFKTHEWNNASDTVTENTTLYARWTHTYPPAVQDLWQSKTDRPEDFYRIPALAVTKDGTLLAVTDLRYKNNSDLGNNHRIDLLIKRSEDNGKAWSEAVNITKTLPTDQTGYGDAAIVADRESDDVLILCVHGNVTYQAGNASNHLKVIQFVSHDGGKTFPEKKDISNTIFGFNHSWFSLFFGSGRIMQSRYIKAGSHYRIYSALLSKRFIHSNDHHDNAVVYSDDFGSTWHVLGDASTSPIPDGNEAKVEELPDGSVILSSRNGTANGRLINIFTYSDPDTGAGSWSSKQFLNLGSGSGTNGEILIL…	Y	https://pubmed.ncbi.nlm.nih.gov/23808705/	Kurniyati et al. 2013
NanA	WP_003075594	Streptococcus intermedius ATCC 27335	MNWSFFDWKKQDKIRKLVVGATFIVIGIAIFLALSGLKQVNTVLANTKKVESGINNSIADLLKETNVIPRDYYARQLENVQTIFEKENVVTNDSNNQRIDLSGELDKLKQLQTATIHIEFKADANAPRFYNLFSVSSDKVKNEYFTMAVYNNTAIVEGRDKDGKQFYNSYNDAPLKIKSGQWNSVTFTVDGPNSDHPNGQVRLYVNGVLSRTSKLSGRFIKDMPDVNHVQIGKTNRAGSMMWGSNLHVRNLTVYNRALTSEEVQKRSQLFKRSDLEKRLPEGALLTEKTDVFKSGYNNQPNSEGINSYRIPALLRTDKGTLIAGADQRRLHHADYGDIGMVVRRSEDNGKTWGDKKVLSNLRDNPDAKDPVAPSPLNIDMTLVQDPTTKRIFAIYDMFP…	Y	https://pubmed.ncbi.nlm.nih.gov/21118296/	Takao et al., 2010
NanH	WP_004843631	Ruminococcus gnavus ATCC 29149	MNKYKKIVSIAATAVMCVAPMSVYAQEAQTDVIEAVAEKKQDTESSSVPVLQKEGIEISEGTGYDLSKEPGAATVKALEQGTIVISYKTTSENAIQSLLSVGNGTKGNQDRHFHLYITNAGGVGMELRNTDGEFKYTLDCPAAVRGSYKGERVSNTVALKADKENKQYKLFANGELIATLDQEAFKFISDITGVDNVMLGGTMRQGTVAYPFGGSIERMQVYRDVLSDDELIAVTGKTIYAENIFYAGDATKSNYFRIPSLLALDSGTVIAAADARYGGTHDAKSKINTAFAKSTDGGKTWGQPTLPLKFDDYVAKNIDWPRDSVGKNVQIQGSASYIDPVLLEDKETHRVFLFADMMPAGIGSSNASVGSGFKEVDGKKYLKLHWKDDAAGTYDYSVR…	Y	https://pubmed.ncbi.nlm.nih.gov/26154892/	Tailford et al., 2015
NeuA3	WP_010987336	Streptomyces avermitilis MA-4680	MTEASTPFRGGREGYASYRIPAVVATGVGTLLAFCEGRVDSAHDHGNIDIVLKRSGDGGRTWGPLQAVAKNGDNLAGNPAPVVLDTGRVLLVHVRSAAGASEDAILRGKVKAADGRRVWVQHSDDDGLTWSGPREITGQVRKANWRWYATTPGHALQLTTGRVVVPGNHTVPPTGTDNGTEAKYNSGHCLLSDDRGASWYLGYLDENTNGYINVNETTATELPDGRVYFNTRNDSPSPGNRADAYSKDGGKTLVKPFRPQAGLTTPVVQGSVLQLRDPDLLLYSGPADPAFRALMTVRASADGGTTWRTAHPLDGLPAAYSDLVRVDQDTVGLLYETGDFGAYETITFRRIPVTALT	Y	https://www.sciencedirect.com/science/article/abs/pii/S1359511315000689?via%3Dihub	Guo et al., 2015
PaNA	WP_011183878	Cutibacterium acnes KPA171202	MTLTTKLSALAIAGIMAVIGAPMVTQSAMASGRAPAPDAATTQPKLVTGDITSTDQSGTHLFFGKNIVRNAKGAIMKVDRTWPAAVPAPLPDVRADSSTRMLLGPVVDLAVNEHPAGVFYRIPALATASNGDLLASYDLRPGSAADAPNPNSIVQRRSRDNGRTRGPQTVIHAGTLGRRKVGYSDPSYLVDPATGHILNFHVKSYDRGFATSEVGTDPDDRHVLHAEVSTSTDNGHTWTYRDITREITPDPTTRTRFVASGQGIALLHGPHAGGLIAQMTVRNSVGQQAQSIYSDDHGITWHAGNPVGRMMDENKVVELSDGTLMLNSRDAARSGRRKVAYSHDGGLTWGPVKLVDDLIDPTNNAQIIRAYPNARAGSAKARILLFTNARNATERVNGT…	Y	https://pubmed.ncbi.nlm.nih.gov/34792586/	Yu et al., 2022
NanI	WP_011590331	Clostridium perfringens ATCC 13124	MNYKGITLILTAAMVISGGNYVLVKGSTLDSGKNNSGYEIKVNNSENLSSLGEYKDINLESSNASNITYDLEKYKNLDEGTIVVRFNSKDSKIQSLLGISNSKTKNGYFNFYVTNSRVGFELRNQKNEGNTQNGTENLVHMYKDVALNDGDNTVALKIEKNKGYKLFLNGKMIKEVKDTNTKFLNNIENLDSAFIGKTNRYGQSNEYNFKGNIGFMNIYNEPLGDDYLLSKTGETKAKEEVLVEGAVKTEPVDLFHPGFLNSSNYRIPALFKTKEGTLIASIDARRQGGADAPNNDIDTAVRRSEDGGKTWDEGQIIMDYPDKSSVIDTTLIQDDETGRIFLLVTHFPSKYGFWNAGLGSGFKNIDGKEYLCLYDSSGKEFTVRENVVYDKDGNKTEYT…	Y	https://pubmed.ncbi.nlm.nih.gov/15502328/	Newstead et al., 2004
Amuc_0623	WP_012419675	Akkermansia muciniphila ATCC BAA-835	MNLHLSSLAALLLASYLPAQATVPAHSPSTAFIRSGLPIVDLDQWTEAQVVVDKEKGKYLGHPTTLLLKDGKTILCVYPKGHGSGEIILKKSTDGGKTWSERLPVPESWKTSREVPTLYETEDSRGKRRILLFSGIQGGNRNTAPRNRMAVSEDNGTTWSELTPIPNQVGGIVVMSDLIPLKTGKGHYMASYHANARGKDGHGEFHTIEQYVTFTEDGGLTWTSPQVIFPGTRDMHLCEGGFVRSPDGKTIALLLRENSRHHNSQIMFSEDEGKTWTPPKELPAALCGDRHQILPLPDGRLLVQFRDAPPTRKKGQAASPTEGDWVAWIGRWEDLKNGTEGSYKIRFKDNRNGWDCAYPAAELLPDHTLVCTTYGHFDKGELPYILSVRFKISDTDKMV…	Y	https://pubmed.ncbi.nlm.nih.gov/26340137/	Huang et al., 2015
Amuc_0625	WP_012419677	Akkermansia muciniphila ATCC BAA-835	MMNSVFKCLMSAVCAVALPAFGQEEKTGFPTDRAVTVFSAGEGNPYASIRIPALLSIGKGQLLAFAEGRYKNTDQGENDIIMSVSKNGGKTWSRPRAIAKAHGATFNNPCPVYDAKTRTVTVVFQRYPAGVKERQPNIPDGWDDEKCIRNFMIQSRNGGSSWTKPQEITKTTKRPSGVDIMASGPNAGTQLKSGAHKGRLVIPMNEGPFGKWVISCIYSDDGGKSWKLGQPTANMKGMVNETSIAETDNGGVVMVARHWGAGNCRRIAWSQDGGETWGQVEDAPELFCDSTQNSLMTYSLSDQPAYGGKSRILFSGPSAGRRIKGQVAMSYDNGKTWPVKKLLGEGGFAYSSLAMVEPGIVGVLYEENQEHIKKLKFVPITMEWLTDGEDTGLAPGKKA…	Y	https://pubmed.ncbi.nlm.nih.gov/26340137/	Huang et al., 2015
Amuc_1547	WP_012420583	Akkermansia muciniphila ATCC BAA-835	MKNLLFALLTGSFCCCYAQQKAAPVPEPEVVATPPADAGRGLIRVDSREIRHYSGTRKEPDYLVSRDNGKTWEMKAAPAGYPPNYGGIPKESPAIVRNPLTREFIRVQPIGGFVFLSRGGLDGKWLAVTNDGKLEEDWKDPEKRKNLKKLGGIMRTPVFVNKGRRVIVPFHNMGGGTKFHISDDGGLTWHVSRNGVTSPRHEARPPHQGVRWFNNAVEATVLEMKDGTLWALARTSQDQAWQAFSKDYGETWSKPEPSRFFGTLTMNTLGRLDDGTIVSLWTNTMALPENATAGNGTWEDVFTNRDSHHIAMSGDEGKTWYGFREIILDEHRNHPGYATLDGPEDRGKHQSEMVQLDKNRILISLGQHKNHRRLVIVDRRWVGAKTRATQTGKDLDSQW…	Y	https://pubmed.ncbi.nlm.nih.gov/26340137/	Huang et al., 2015
NanH1	WP_012577044	Bifidobacterium longum subsp. infantis ATCC 15697	MAASNPISWSQRTFPSPEGTIACRFRAHADGRIFDAVNGSANDAPLLICAIEHDALRVRATTPRQHVDFDIEDTTGIADGAMHTFALTFGEFGTRVYLDGSQCFSGTANLCPTTLTGTEGSGQGAIRLAGPSIDVTDMRLHAIPLTSESIAALTPRPAPDIDFAAAQLAPRDVRRVRTLRSGTIFMHFRVRGPRQYGTLLAAGERGEERLAVSIDDNGITMTAADGLYEPSTYHARGAWDDGRWHDLSIRSARGAIDMYVDGWHELHQAGQVFFGDWPQLDEVAIGQNTEGVRLMGEVRNGGVFTTPLTDGAIRRLSDAPALTTTALFDKGYHGSVSYRIPSIIRTPHGVVVAGADQRTAIANDAPNHINFVMRRSLDGGRTWLDMQTVIANPGEGVDG…	Y	https://pubmed.ncbi.nlm.nih.gov/19033196/	Sela et al., 2008
SiaC	WP_013996593	Capnocytophaga canimorsus 5	MNRIFYLLFAFVLLSACGSQKNVIGGGEFTQPEMPLVTGKENLLASFKLATKNLNAITEVKVLLKSELKSLDLSEITIYLSDKENFKEAQQFASTKSVQSTTLLKGNYLPKTENTYVWVTTKTTENPNLLNKIKVFQIEFLSNGSRYVYVNPKSASQRFGITLRDKKQDGIECYRIPGLATTNKGTLIAVYDNRYNNCKDLQEDVNVGMSRSTDGGQTWEPMKEIMDLGEWGGLDNRLNGIGDPAVLVDKTTGTIWVAALWLHGHDKDKMAWWASKPGMTPHETGQLMLVKSEDDGITWSEPINITAQTKDPKWYLFFNGPGSGITLNDGKIMFAAQYKDENQVPHSTLIYSDDHGKTWHCGTGAKSHTTEAQVVQLSDGSIMLNMRDDRNRQNYTLSD…	Y	https://pubmed.ncbi.nlm.nih.gov/21738475/	Renzi et al., 2011
NanH	WP_046826229	Tannerella forsythia ATCC 43037	MKKFFWIIGLFISMQMTRAADSVYVQNPQIPILIDRTDNVLFRIRIPDATKGDVLNRLTIRFGNEDKLSEVKAVRLFYAGTEAATKGRSRFAPVTYVSSHNIRNTRSANPSYSVRQDEVTTAANTLTLKTRQPMVKGINYFWVSVEMDRNTSLLSKLTPTVTEAVINDKPAVIAGEQAAVRRMGIGVRHAGDDGSASFRIPGLVTTNEGTLLGVYDVRYNNSVDLQEHVDVGLSRSTDKGQTWEPMRIAMSFGETDGLPSGQNGVGDPSILVDERTNTVWVVAAWTHGMGNARAWTNSMPGMTPDETAQLMMVKSTDDGRTWSEPINITSQVKNPSWCFLLQGPGRGITMRDGTLVFPIQFIDSLRVPHAGIMYSKDRGETWHIHQPARTNTTEAQVAE…	Y	https://pubmed.ncbi.nlm.nih.gov/35916484/	Satur et al., 2022
NanH	WP_060956757	Actinomyces oris T14V	MTSHSPFSRRRLPALLGSLPLAATGLIAAAPPAHAVPTSDGLADVTITQVNAPADGLYSVGDVMTFNITLTNTSGEAHSYAPASTNLSGNVSKCRWRNVPAGTTKTDCTGLATHTVTAEDLKAGGFTPQIAYEVKAVEYAGKALSTPETIKGATSPVKANSLRVESITPSSSQENYKLGDTVSYTVRVRSVSDKTINVAATESSFDDLGRQCHWGGLKPGKGAVYNCKPLTHTITQADVDAGRWTPSITLTATGTDGATLQTLTATGNPINVVGDHPQATPAPAPDASTELPASMSQAQHLAANTATDNYRIPAITTAPNGDLLISYDERPKDNGNGGSDAPNPNHIVQRRSTDGGKTWSAPTYIHQGTETGKKVGYSDPSYVVDHQTGTIFNFHVKSY…	Y	https://www.ncbi.nlm.nih.gov/pmc/articles/PMC183928/	Yeung and Fernandez 1991
	WP_062095054	Paenarthrobacter ureafaciens ATCC 7562	MRSNSTSAPSLVRRAATGVLTCAVSIGLLAGLGLPAQAAPTPPNSPTLPPGSFSETNLAADRTAANFFYRIPALTYLGNDVVLAAWDGRPGSAADAPNPNSIVQRRSTDGGKTWGPVQVIAAGHVADASGPRYGYSDPSYIYDAEANKVFAFFVYSKDQGFGGSQFGNDDADRNVISSAVIESSDAGVTWSQPRLITSVTKPGTSKTNPAAGDVRSNFASSGEGIQLKYGPHKGRLIQQYAGDVRQADGSNKIQAYSVYSDDHGVTWHKGANVGDRMDENKTVELSDGRVLLNSRDNANRGYRKVAVSTDGGATYGPVSQDTELPDPANNGAIARMFPNAAQGSADAKKLIFTNANSKTGRENVSARVSCDDGETWPGVRTIRSGFSAYSTVTRLADGK…	Y	https://pubmed.ncbi.nlm.nih.gov/15461582/	Christensen et al., 2005
Amuc_1835	WP_081429207	Akkermansia muciniphila ATCC BAA-835	MRLSLNKLMGLGLLCALGLSIPSVLGKESFEQARRGKFTTLSTKYGLMSCRNGVAEIGGGGKSGEASLRMFGGQDAELKLDLKDTPSREVRLSAWAERWTGQAPFEFSIVAIGPNGEKKIYDGKDIRTGGFHTRIEASVPAGTRSLVFRLTSPENKGMKLDDLFLVPCIPMKVNPQVEMASSAYPVMVRIPCSPVLSLNVRTDGCLNPQFLTAVNLDFTGTTKLSDIESVAVIRGEEAPIIHHGEEPFPKDSSQVLGTVKLAGSARPQISVKGKMELEPGDNYLWACVTMKEGASLDGRVVVRPASVVAGNKPVRVANAAPVAQRIGVAVVRHGDFKSKFYRIPGLARSRKGTLLAVYDIRYNHSGDLPANIDVGVSRSTDGGRTWSDVKIAIDDSKID…	Y	https://pubmed.ncbi.nlm.nih.gov/26340137/	Huang et al., 2015
SiaPG	WP_102983558	Porphyromonas gingivalis ATCC 33277	MMHLSGQEVTMWGDSHGVAPNQVRRTLVKVALSESLPPGAKQIRIGFSLPKETEEKVTALYLLVSDSLAVRDLPDYKGRVSYDSFPISKEDRTTALSADSVAGRRFFYLAADIGPVASFSRSDTLTARVEEVAVDGRPLPLKELSPASRRLYRGYEALFVPGDGGSRNYRIPAILKTANGTLIAMADRRKYNQTDLPEDIDIVMRRSTDGGKSWSDPRIIVQGEGRNHGFGDVALVQTQAGKLLMIFVGGVGLWQSTPDRPQRTYISESRDEGLTWSPPRDITHFIFGKDCADPGRSRWLASFCASGQGLVLPSGRITFVAAIRESGQEYVLNNYVLYSDDEGDTWQLSDCAYRRGDEAKLSLMPDGRVLMSIRNQGRQESRQRFFALSSDDGLTWERA…	Y	https://pubmed.ncbi.nlm.nih.gov/31517596/	Frey et al., 2019
	WP_112091347	Faecalibacterium prausnitzii APC918/95b	MTYAKLPGLTWDGTVYENEEMGTLEALLPTGGWPTAHAPAMVELPNGDLLCCWFAGTYEGSADVHIICSVLPHDGTKWLEPVDISGDPTRSEQNPSLFYGPDNAVWAMYTAQLDRVEGKDNMQFTAVVRCQKSTDGGRTWGDYTTVFPEEGTFCRQPIQVLSNGRWIFANWLCTDSAEGLSGDPTAFRISDDEGKTWRMVMMPGSNGHVHANVIELEPGHLVAFMRNREAYRIHRSESFDWGETWTVPAPTPLPNNNSSISAVKLQSGRIAIAYNPTCTPNPVPGKAAWPGLRCPVAVALSEDGGLTFPIIRWMERGEGYMGDENKTNNKQYEYPYLMQGRDGMLHLAYAARTRQGIKYVRFSEQDVLGAKRETVGLYNPTAAQSR	Y	https://pubmed.ncbi.nlm.nih.gov/30547746/	Fitzgerald et al., 2018
NanA	WP_221252740	Clostridium chauvoei JF4135	MCKKKIMAIIMSSLFIANLSNTIIYADINDRAYINQYEQQRGSKPISEKLVPKSEITATATSSQPGEGADKAIDNNTSTLWHTPWGGVDIGSNPQSLTLNLGKTRNISSIHVTPRQQGNNGMIKEYKIYAGDKVMAEGTWKTDASTKYVIFNEPVSTDNIRIEAISTAGDTNNKYASIAEVEVYEASNSEIVKLVEASNKVINSGNGGSYEGNIDEVKTLEEGTAIIRFINKGSGIQSLFSISNNTRANEHFHVYLNGGTIGYELRKQSGNLSTGTVNKALNAGINTLAFRAEKNTGYSIYLNGEKILDKAVTSATFLSTLEGLNTLSLGKTDRASGSNEYNFTGEIDFFELYSQPLADRYLKEITGETTAKELPLPEGVLKTEPIDLFAPGELDSNNF…	Y	https://pubmed.ncbi.nlm.nih.gov/21314964/	Vilei et al., 2012
NanA	WP_226079131	Edwardsiella tarda TX01	MNNNLLLLTAGCLLSLSSGVRAVSVMESGVPHDGWHAPMLIFAEHDRTANNGWRIPAITVTQGGALIAVSDARAVGTSDIGQNQDVHFGYRISYDRGDTWGEIHDIAPSFNGKRQISDPAIVYNPDSGSTFLFGYYNDRFITSKPLSRVSDFFMFTSDDGGKTWDRGTSLYDLAPTGYKYILQGPGSGMYHDGTLYLAAQAWHHDRDSSLVGSGATVTSGYLYSSDNGVTWNSAWLRPDDKIVGAPGTGVDDLPDITSESSVFHHDGHIYLAAKSETSRESKSRVVYRTKDNGQRWERVEEAFLPENISRAETSSLSLDDSVYLVGYSTATERANRDGIYITTNTGRTIQVYDSPSYGYTSMTKDEDNLYILFEGEGDIYLQRYDIAARDYANISATIL…	Y	https://pubmed.ncbi.nlm.nih.gov/22705341/	Jin et al., 2012
NanH	WP_049753197	Glaesserella parasuis SH0165	MKRRLSKNVKCSFVPSLIFLALASNLHATTFWKSDLNENLTHITKRVGKDNFTVAEDGRLWPGIGPNGEAPGTVPLYYSRIPAMTITDDNKMVVMYDLRWNSASDQDRIDPGVSISEDGGNTWLSKTAWTFNDSKMPLRRAMDPTILYNSIDGSIYAMHGTWATGNGFWYQDRFNYFQNNIWATTIYKSIDGGKTWEKNAEFSKLSNPDVFSKVSKGPNNPVVSFLGGVGSGIVMRNGTLVFPIQTAHNYGIAATIMYSKDNGKTWEMPETTDLPAPNQISLENMVFEMGNKLIMVGREERVRGTQADKRWAYYTEDMGKSWHAYEPASFGSSTAQPSQGSSIYVTLPNGRRVLLVSKPNGNNDNWARGNLALYMLDAKDPQHVYEVAIIRPGSGNAAG…	Y	https://pubmed.ncbi.nlm.nih.gov/22609756/	Martinez-Moliner et al., 2012
	WP_003790542	Schaalia odontolytica ATCC17982	MSIDAGHPGISWTLQFRARIDGALIELHSTADTGWHLFIRSSALFLEGSTNAMSFALDMEDTASVTDGTWHSLAITATSAGSKIFLDGYQCFSTTADLSPAASGPEATLELTPGAGIDIRSFTEHDGVLSPAEILALSPAPTPLIEFAAAHLSDYDVAELSELTAGTIFARYRVRGPGQHGTILAAGGGGTEQLNLSVTEEGIEYKVLGRRGEWRTFTAHGHWDQGHWHDVVVRVGHGAVQIYVDGYLEAHLPGQAFFAAVDSLDEVVIGQDTSGSRLFGEVRNATLYSSVLNDSQIKKLSSIAPVDTQCLFDAGFHDSISYRIPSLITLESGVVVAGADQRETIANDSPNSINFTVRRSFDGGHTWGDLQTVLTYPGHGAKGASVIDSCVVQDRRNGR…	N	48% with WP_012577044 NanH1 B. longum
	WP_003792757	Schaalia odontolytica ATCC17982	MTLRHYGRALAALSGAALLCATLSVPAFATPTSDTDAAAPTVVATTDEESAPITVTATRTDSHGDKVYEGDLITVTFTYTNNTDNALTVFPVDSNLSGVLTTGAPNCRWHNLAAHTTKQCTTATHTVTAADVAAGSFTPTSTWAATRDRNGTDVIAGGITANADPVTVAQGDRPPAPDPLETPQDYAIGDKVRLASPGLAGFSCHRIPALTTANNGWIIASWDGRPNTCQDAPQANSIVYRISKDGGKSWTPIKTALAGTPGAQKIGYSDPSFVVDRTTGTIFLFSVKSYDAGLFQSQLGTDPAARNILHAHVVESHDNGETWVNPRTITDQVTAGYGDKWFTRFASSGEGIQLRYGAHAGRLIQQYAVANTGTTSLMAVSVYSDDHGQTWKPGAPTEG…	N	58% with ACJ53406 NanH1 B. longum
	WP_007135677	Prevotella salivae DSM 15606	MKKLLFALLLLCSFHAKAADTLFIKQPQVPILIERHDNILLLMRLDATETKRLDDIELCFDDRLPLQYVKAVKLYYGGTEAQQYSKQKRFAPVDYITNFTPGKTLQAIPSYVVLKSKLQPTTHRFTLQAQQLLFPGVNYFWVSIEMQPNVPIKARLNAMISQAKADGKTLPIVNTSASDMNRRMGIGVRHAGDDNVSAYRIPGLVTTNKGTLLGVYDVRYNSSVDLQEHIDVGLSRSTDGGTTWEAMRLPLAFGETGGLPAAQNGVGDPAILVDNTNNNIWIVAAWAHGMGNQRAWVSSQPGMDSTKTAQLVMTKSTDDGRTWSAPINLTAKLKQPEWFFFFQGPGRGITCKDGTLVFAMQFIDKNRVPHAGIMYSKDHGESWAISSPACNNTTEAQVA…	N	63% with Q8AAK9 B. thetaiotaomicron
	WP_010755296	Enterococcus pallens BAA-351	MATKLPSVRQSEPNGVVYRDEFLAVDFGLIPTGGNNTAHAPTLIETKDGGLLCAWFAGSFEGSGDISIVVSKLDPEKQVWSVPVTVSKGEDRSEQNPAFFRSPDGEIWLIYTSQVSRQEGKDNMQFTSVIMVQKSSDEGQTWGEPEVLFANEGTFSRQAIQILSNGRWIFSTWLCEDSPDGLTNDPTEFQVSDDEGQTWTAVRMPDSSGRVHANIVEVEDGHLVAFMRSRFADHVYSSESFDFGDSWSVPEPTVLPNNNASVSAIRLQSGEVALAYNLNAANHAAFGKVAWPGLRNPVAVSVTEDFGKTWPIGRVFEPAEGYIGIENKTNNSQHEYPTLYQDSQGILHLVYAYKNRLCVKYVRFTVEDLFGEKRETEGLYNPTSGEGVLE	N	55% with WP_112091347 F. prausnitzii
	WP_024225670	Escherichia coli C262 10	MSVALIRDGVIRPSENDSHVLTTMLPSSCPQNHAANILPLPDGALMCVWFAGTQEGIADISVWGSRLPAGGMQWSDAVKLSHDGTRSEQNPVLFLAPDNVLWLLWTAQISGNQDTAIVRYRKSDDLGQTWGEIATLLDKPGTFIRQPITVLDNGNWLLPVFYCRTQPGEKWVGNDDISAVKISADGGHSWRDVEVPQSLGCVHMNITMLHNGTLVALFRSRWADNIYISHSADNGESWSVPQATELPNNNSSIQVTTLASGELALVYNAMSAAGAVERRASLYDEIDDGDDSRKEPTAVGRSAFWGAPRAPMTVAISADGGKSWPWRRNLDEGDGYCMTNNSLEKLNREFSYPSIKQSPDGTLHIAYTWWRQAIKYVRISPEWVKGQAS	N	55% with WP_112091347 F. prausnitzii
	WP_066403159	Bacteroides fragilis BFR KZ07	MKRLSTLCLLAAGFFIPGQAHQARPTVLDSVYAPLKVATPPSDAYIGLSLLDNGEIRHYNYGEQAVAGTVYLSSTDHGLTWKRVNRPKEMPFADCQSPVSKEYIRLVDMGAMGVYCIRTSGGLTGGRTLTKVADRNSIMIKPPVFIRNGKRIVVAAHGGVTPKGCYTYFSDDDGLTWKCSNTVTSPDHQGGGFHKGIRWNHGAVEPTVVELKDGTLWMLMRTSQDFHYQAFSKDGGQTWGESEPSPFYGTITMPTLGRLADGRLLLFWCNTTPLPEKEGTDGVWDDVFTNRDVTHVAVSDDDGKTWKGFRELYMDPMRNDIDYAVHGGGIDRGVHQAQFVEVAPGKVLASIGQHPLHRAMMMFDVNWLYEKSRFNDFTDSLSQWSTFNYMNGIKGHCAY…	N	38% with Amuc_1547 A. mucinphila
	WP_075384365	Aeromonas hydrophila NJ-35	MKWNAKNSLISSGLLAFSLLGMPFGVEAIASNIRDVIVFKGGEGGSSNYRIPSIVSTDDGTLVAFAEGRASSHDPGSGYPTSIKSRRSTDNGITWSDYYVIHEGVNEAYSDPRPFIDKINGRMFVFYTKWDNRCAQNGNCVPFDDPQHKLLYRSSDDNGKTWSSPVDILAKVRDTNWMANGISGLATWSLTPSQTQIEQARNMGWSLNWVSRVADGRCNVQYYGDGNKRFLADLQVNADKSVKAVLYTDTGTLEHPLALDVSGYHSYQIKGSGGTASFYVDGQLVASKWLGQTHASKTVTWGNGCSNTAGAIAYQSVDFRIGNSSQLAFNANLMKRVNGTVVNTPTDQGWSQILTSSGKGGPGWKSINAGPGQGIQLSNGRLIFPAIVLDAFAQLSVVS…	N	32% with A5F7A4 V. cholerae
	WP_075411946	Actinomyces oris R2109	MLFDLTASETSPLSLREQDVAALAACGRGTILLDVAARADATLIALTGTNGRITLSLRAGRLDGEQVLGAAGLPEEAPGTGDEGGVRRRVLDAEDALGLDDGRLHTIAVSVNETGTHLYADGYECFSTTLPAFLAQIGLTDVRIDPDGIATVTRLAAWDEPLSDRAVMAQSLAATPLVQFAASELSARDARRTGALATGSIRALLRTRGRGQGGTIIAASGQGGTLHLDIDAGGLSYRVLPGEDSPEGEPLIEVRAPGHWDDGNWHDVVVTSGRGAVEIHVDGYQVALAPGGAFLADIAPVTRVVVGADLDGRRLFGEAQTAMIYDAALTDAQVKRLAGAAPLSTRALFDTGYHGARSYRIPSLLTLDSGVILAGADQRVSIPNDAPNDINLVMRRSLD…	N	43% with WP_012577044 NanH1 B. longum
	WP_081028099	Phocaeicola vulgatus MG01-03	MIKNIKRIAFTICTVFCCTCSFAKIQVTVTQPIVPVLTQKSHNPVLKVSFIKDSASNCFVKDMTLFLEGAIGDIHSIGLYASDNKGLLDATALLTTIKKAEKKVTFSNPLILTQDTTDVWVSVTLHPNINLTHKYRISCHNIKVKEQDVEMQSVRPLAFLRAGVAMRKNNQDNIHTSRIPGIATSKNKTLLAIYDARYESSRDLQGNIDIALNRSHNGGITWAPTQIVLDMKEWGNLPEKYNGVSDACILVDEKTGAIYVAGLWMHGVLDAHSGKWVEGLTKDSTRWIHQWIAKGTQPGLDVKETCQFLITKSTDDGMTWSDPVNITSTTKRPEWWLFAPAPGHGIILRDGTLIFPSQGRDKNGIPFSNITYSLDGGKTWQTSNPAYHNTTECMAVELS…	N	65% with CAH09389 Bacteroides fragilis
	WP_085406001	Enterococcus faecalis ELS8-4	MRFIKFFISFIAIILMTFILENQVYADQNDNSIILETPVFEASNITLNGQGADVTGQMGHKFQGNDFTAVITYNQTKNSGIQALFGISNSKVGNQNSYLDVFVRDNGELGMEARDTSSNTNNLVSRPASVWGKYQNQSVSNTIALVANSSTNSYSLYANGTKIVEKQVEHYLTLNDIKGIDSFVLGGVKRSEKIDFGFNGNIENIKVYNQALEASVVEKMTKSQVTSHLIYTANDATGSNYFRIPVLYTLNNGRVLSSIDARYGGTHDFLNKINIATSYSDDNGVTWKEPRLTLAFDDFANVPLEWPRDPGIRDLQISGGATYIDSVMVEKMNHQVLMFADVMPAGVSFREATRVDSGYKEVDGKTYLKLRKAGDAEYNYTVRENGVVYDDRTNQATAY…	N	76% with WP_000739360 NanC S. pneumoniae
	WP_089746609	Granulicatella balaenopterae DSM15827	MCKKFNIKVPVLLLSSVVALSFPTTHILANESNEFTNTIENIATDRQNSSLLLQKTNIDITAGKGFDLSSESSAKTIEKMDEGTIIITYQSTSSNNIQSLISIGNNTRGNRDRHFHLYITNSGLLGMELRNTDREFKYTFSSPAAVRTLYKNNFATNTIAFVADKEHKQYKLFANGTLLTTLDVQDYKFIKDITGTNNVLLGGTNREGSIAYPFGGTIKSVQVYQKVLSDEDLLTTTAANAQGSHIFYAGDNSKANYFRIPSLLTLSSGHVVSAADARYGGTHDSKSNINIAFSKSVDGGHTWSNATLPLKFDDYVSKNIDWPRDSHGKELRIQGSASYIDPVLLEDKETKRLFIFADAMPAGIGGGNALYGSGYKEIAGQKYMKLRSKDDPNNTYNYT…	N	70% with P77848 NanH C. tertium
	WP_094966369	Streptococcus sobrinus NIDR 6715-15	MVKLPSVRVSDPNGVVYRDEFLNVDFALIPTGGKATAHAPALIETKDGGLLCAWFAGSFEGSGDISIAVSKLNPETQVWSNAVIVSKGKNRSEQNPAFFRAPDNQIWLIYTSQLSRQEGKDNVQFTSIIMVQKSSDEGLTWGEPEVLFPEEGTFSRQAIQILSNGRWIFATWLCEDSAEGLTNDPTEFRVSDDQGQTWRRVRMPESNGRVHANIVEVEEGHLVAFLRSRFTDNIYISESYDFGDSWTVPEKSVLPNNNASISAIKLQTGEIALAYNVNSASHPEFGKVSWPGLRNPVAVSISEDFDQTWPIGRVLEQAEGYISEENKTNNAQYEYPTLYQTKDSLLHLVYAYHNRLCVKYVRCRVEDIFGEKREAEGVYNPTSGQGVEK	N	57% with WP_112091347 F. prausnitzii
	WP_105087830	Pantoea ananatis PNA 03 2	MTVTVIRDGHLKPWEKDGRVMTAMLPSSCPQNHAANILPLQDGSLLCVWFGGTQEGIADISVWCSRLPAGANTWSEAVKLSDDPTRSEQNPVLFLAPNNVLWLLWTAQISGNQDTAIVRYRQSSDLGQTWGPIDTLLDKPGTFIRQPITVLDNGNWLLPVFYCRTQPGEKWVGNDDISAVKISSDQGKSWRDVVVPDSLGCVHMNITALQDGSLVALYRSRWADHIYLSRSTDGGETWSSPEATVLPNNNSSIQVTTLHSGELALVFNNMSAAGATERRASLYDEIDDGDGRKEPETTGRTAFWGAPRAPMTVAISADGGKTWPWQKNLDEGDGYCMTNNSQEKRNREFSYPSIKQDAGGTLHIAYTYFRQAIKYARVTPEWVKE	N	41% with WP_112091347 F. prausnitzii
	WP_120363193	Cutibacterium acnes C-45	MTITDTYTEELAIDLTGSALMPARKGMDVQRIDGEDGSLLVEFSATSSGCLFELVGKNGRLSVDVDEDRLLGRIDLNGESRSLDAEDALGMADGTIHSVGLTADETGTHLFADGYETFSATLRVWCQDLGATNIVINPSGVLDVRRFKMWNSALSLQAMAAKAPTATPFVEFAGSELSARDARRIGELTHGALRARTRLRGKGQGGTVLAAQGSAGELSFEIVNGDLLLHVEVDDEPIAHVRAPGKWDDGNWHDLVAISGRGAIDLYVDGFLVAHEPGEAFFADLGKVERVTVGKDLEGARLFGEAQTASIFSSALTDAQVKRLANVAPLRTQALFDTGYLGSKSYRIPSLIRLDSGSFIAGADQRVSIANDSPNDINFVIRRSEDGRRWDEAQIVLEY…	N	45% with WP_012577044 NanH1 B. longum
	WP_128831133	Actinomyces naeslundii F6E1	MIGSVCAALRLDKEILEAETGSISCEFRSRSDGNLFALRGTDGAGLDLRIVGSSLVYEATVPDKWNKLEAEDTRSLDDGRWHSAVVTVSPTGTRLYLDGYQVFCGTTTAFLKDLPGLTQAVVGQGDSPEVVAFTVHPRVLTAREVLALSRRAEPLVEVAANRLSPHDVARFADARHGSFWLRFRVRGRMQQGALLAAGGLGREQIAVTVGPEGIAYTRVTTAGERREVTAAGAWSDGGWHEVVVAVGHGSVDLYVDGFRETHAPGEFFLGDVEGLDEIVVGQDCEGVRLSGEVQRAGLYDYALSDSQIKRLYEVEPIETDALFDRGYCGSASYRIPSLLALTSGTVLAGADQRVSNANDSPNDINFVVRRSLDAGRSWEPASTVIDCPGSGEDASSVID…	N	45% with WP_012577044 NanH1 B. longum
	WP_171312417	Enterococcus cecorum CIRMBP-1261	MNKIHKFAGVAILSGVLLTGLSYSFVNTDKIVYATSELSPDYQSGPYILNNTGIDISNQVLNKIQGDNQSIILNFNSVSPNSLQAIFGISNSNSGYRNNYFDIFMRNSGEIGVEIRDAQKGVNYLFARPASLWGIHKGNAVENTVVFTANATEKTYSMYVDGKCIFSKKVDVFIPIKGITGQNNAMIGAVNREGSQAFTMNGKVNQFQIFNRVLSSSEISEHFSRENKKLIFQSGDTTNANYFRIPTLYTLNNGRVLSSIDARYGGTHDSRSKINIATSYSDDNGLTWSNPIFAMKFNDYEEQLIEWPREGNAKNLQISGSASFIDSAIVQDDNGKVVLLADVMPAGIGNNNANRSDSGFKEVNGKYYLKLKKNGESAYQYTVRENGVVYNDSTNQPTN…	N	68% with Q54727 NanB S. pneumoniae
	WP_194256847	Prevotella copri MSK.21.64	MIFSANIGKALCLATMGITLMMPAQVAAATPEMAVEAQAVNAQDGITVFPNREAQYRIPAIVECKSGKLIAFTDHRYHNKDIGGGRHLDIVMKTSMDKGATWSSPEQMVAKGGNGIATSFDCAHGDAAVVVDKKSGRILLMCASGGIGYWESKRGNLLMMGRYYSDDEGKTWYGEEVTKQIYDLMPEVESAFFTSGRICQSKQIKVGKYYRVYTVLCTRSGNRIIYSDDFGQNWKVLGKNVAEAAPYGDEAKVEELPNGNVLLSSRAMGGRHINIYTYEDKKTATGSWGKVIASDAKNMGVAAHKNSCNGEVLMVDAKKNGKKVKLLLQSVPVGPGRNNVGIYYKALETPADYATPEAIAKNWEGCYQLSNTTSAYSTMVQGKNGSIYFLLEENAFKDP…	N	37% with WP_002681567 T. denticola
	WP_211822825	Prevotella melaninogenica F0299	MYKKILLTVSLCASLLQVGAVGTEKSNNIKNDDGFTTIVFDRANSPVPYRIPAITETRKGTLLAACDFRLSHTDVGWNNRNGLWQINIVMRTSKDFGKTWSDTVCVARGNEHAADPIRTAFGDPSIIADRTSDNVLLHCVAGKSAYQTATRQNPQHAYFFHSTDGGKTWDNGSDLTEMIHGLYDGKLPNGGNPDGIFLTSGKIMQSRYIRKGKFYRLYVAHPIRQKGVDRCGTFVIYSDDFGRTWNVLGTPSKAPSIAQDESKVEEMPDGSVLLSCRDVYGGRRFNIFTYKDAAKATGSWGEEVMPQNMTGKQVNACNGGILIVPAKRVADGKKLFVALQSVPLSARRDSVGFFYKELASYADYSTANALGSNWKKGLRVTDESSCYSTMVLMKNQRIG…	N	36% with WP_002681567 T. denticola
	WP_250353074	Citrobacter sp. MNAZ 1397	MSLALISQQRLIPEYGVDFRQCHASTLVVLPEGDLLVAWFAGQKEGSGDTAIWLARREKGRWHSPQRTVACDGLAHWNPVLFNAPDGLWLFYKVGSGVHVWKTRYVKSTDGGVSWSEPAELVNGDALPRGPVKNKILLAADGTWIAAGSIEDDRHWDAFVDRSDDNGKSWHFSPVPLEHYDSASARHSHLWQGLKDEALWENDLSRVLRWDGVIQPSLWESSPGHIHMLMRSTRGWLYRSDSVDNGKTWCAAYATALPNNNSGIDLVMADGNKLVLVCNPVSGNWGQRFPLSLSVSGDNGESWSSSLDLESEEGEFSYPAIVSEGNTLHLTYTWNRQNIIYCELQLA	N	29% with WP_112091347 F. prausnitzii
