## Supplementary Information 3 for "Cholangiocyte glycocalyx degradation boosts primary sclerosing cholangitis"

### Sheet: Tabelle2 (2)
Supplementary Information 3. Species and genera abundant in biliary samples (only taxa prevalent in >60% of samples or of a relative abundance >1% in at least 10% of samples or of a relative abundance >10% in al least 2 samples are given
% of samples with an abundance >10%	% of samples with an abundance >1%	% prevalence	Phylum	Class	Order	Family	Genus	species	rpoD in NCBIa	rpoD in BV-BRCb	Variant 1	Variant 2	Variant 3	Variant 4
1.43541	3.34928	33.0144	Firmicutes	Bacilli	Lactobacillales	Aerococcaceae	Abiotropha	Abiotropha defectiva	1 (6)	4	P62576: 1(6)/4
0.48	5.26	65.55	Actinobacteria	Actinobacteria	Actinomycetales	Actinomycetaceae	Actinomyces	Actinomyces oris	4 (32)	25	CAA44166: 4(29)/25	WP_128831133: 1(14)/9	WP_075411946: 4(29)/24
								Actinomyces naeslundi	2 (25)	24	CAA44166: 2(19)/24	WP_128831133: 2(19)/24	WP_075411946: 2(25)/24
								Actinomyces viscosus	1 (4)	3	CAA44166: 1(2)/3	WP_128831133: 1(2)/3	WP_075411946; 1(2)/3
0	5.26316	64.1148						Agathobacter rectalis	2 (216)	0	none
0.956938	2.87081	15.311	Proteobacteria	Gammaprot.	Pasteurellales	Pasteurellaceae	Aggregatibacter	Aggregatibacter_aprophilus	5 (21)	21	none
3.82775	4.30622	47.3684	Bacteroidetes	Bacteroidia	Bacteroidales	Bacteroidaceae	Bacteroides	Bacteroides fragilis	62	>500 (684)	P31206: 62/nt	CAH09389: 51/nt	WP_066403159: 62/nt
2.39234	8.13397	41.1483	Actinobacteria	Actinobacteria	Bifidobacteriales	Bifidobacteriaceae	Bifidobacterium	Bifidobacterium animalis	35	152	none
0.956938	4.30622	38.756	Proteobacteria	Gammaprot.	Enterobacteriales	Enterobacteriaceae	Citrobacter	Citrobacter	299	>500 (1814)	WP_024225670: 3/11	WP_250353074: 4/2
4.30622	11.4833	48.8038	Firmicutes	Clostridia	Clostridiales	Clostridiaceae 1	Clostridium sensu stricto	Clostridium perfringens	61	>500 (688)	P10481:60/nt	WP_011590331: 48/nt	Q8XMY5: 50/nt	WP_003456009: 0/4
0	2.87081	72.2488	Actinobacteria	Actinobacteria	Propionibacteriales	Propionibacteriaceae	Cutibacterium	Cutibacterium_acnes	37	>500 (395)	WP_011183878:37/390	WP_120363193:37/390
0	3.34928	67.9426	Firmicutes	Negativicutes	Selenomonadales	Veillonellaceae	Dialister	Dialister invisus	0 (17)	0	none
10.05	14.35	84.21	Proteobacteria	Gammaprot.	Enterobacteriales	Enterobacteriaceae/Erwiniaceae	Enterobacter/Pantoea	Enterobacter	552	>500 (6093)	WP_024225670: 48/71	WP_250353074: 0/3
								Pantoea	74	>500 (1066)	WP_105087830: 65/nt
0.96	1.91	31.1	Proteobacteria	Gammaprot.	Enterobacteriales	Enterobacteriaceae	Enterobacter/Escherichia	Enterobacter cloacae	113	>500 (1911)	WP_024225670: 31/38	WP_250353074: 0/0
								Enterobacter hormaechei	243	>500 (2234)	WP_024225670: 1/2	WP_250353074: 0/1
0.956938	2.87081	23.445	Firmicutes	Bacilli	Lactobacillales	Enterococcaceae	Enterococcus	Enterococcus avium	3 (62)	32	WP_085406001:(41)/22	WP_171312417: (0)/0	WP_010755296: (0)/0
21.5311	31.5789	93.3014	Firmicutes	Bacilli	Lactobacillales	Enterococcaceae	Enterococcus	Enterococcus faecalis	508	>500 (3409)	WP_085406001:9/52	WP_171312417: 0/3	WP_010755296: 0/0
17.7	23.44	79.43	Firmicutes	Bacilli	Lactobacillales	Enterococcaceae	Enterococcus	Enterococcus durans	8(149)	136	WP_085406001:0(0)/0	WP_171312417: 0(0)/0	WP_010755296: 4(43)/34
								Enterococcus lactis	7 (157)	98	WP_085406001:0(0)/0	WP_171312417: 0(0)/0	WP_010755296: 0(0)/0
								Enterococcus faecium	326	>500 (6301)	WP_085406001:0/0	WP_171312417: 0/0	WP_010755296: 0/0
2.39234	5.74163	46.89	Firmicutes	Bacilli	Lactobacillales	Enterococcaceae	Enterococcus	Enterococcus casseliflavius	13 (122)	99	WP_085406001:1/1	WP_171312417: 0/0	WP_010755296: 1/3
18.1818	27.7512	96.6507	Proteobacteria	Gammaprot.	Enterobacteriales	Enterobacteriaceae	Escherichia/Shigella	Escherichia/Shigella	3515	>500 (50591)	WP_024225670: 562/nt
0.478469	9.09091	73.2057	Firmicutes	Clostridia	Clostridiales	Ruminococcaceae	Faecalibacterium	Faecalibacterium prausnitzii	14	284	WP_112091347: 1/110
11.0048	23.445	94.7368	Fusobacteria	Fusobacteriia	Fusobacteriales	Fusobacteriaceae	Fusobacterium	Fusobacterium nucleatum	31	99	none
0	6.69856	70.3349	Fusobacteria	Fusobacteriia	Fusobacteriales	Fusobacteriaceae	Fusobacterium	Fusobacterium peridonticum	1 (24)	18	none
1.43541	20.0957	84.689	Firmicutes	Bacilli	Lactobacillales	Carnobacteriaceae	Granulicatella	Granulicatella adiacens	3 (6)	6	none
0	10.0478	70.3349	Firmicutes	Bacilli	Lactobacillales	Carnobacteriaceae	Granulicatella	Granulicatella	4 (43)	28	WP_004843631: 0(1)/1	P62576: 0(1)/0	WP_089746609 0/0
5.74163	20.5742	88.9952	Proteobacteria	Gammaprot.	Pasteurellales	Pasteurellaceae	Haemophilus	Haemophilus parainfluencae	16	98	none
1.91388	2.87081	21.5311	Proteobacteria	Gammaprot.	Enterobacteriales	Enterobacteriaceae	Hafnia	Hafnia	10	71	none
10.05	16.75	81.34	Proteobacteria	Gammaprot.	Enterobacteriales	Enterobacteriaceae	Klebsiella	Klebsiella	2594	>500 (17925)	WP_024225670: 100/nt	WP_250353074: 1/3
								Klebsiella oxytoca	56	>500 (780)	WP_024225670: 42/nt	WP_250353074: 0/0
								Klebsiella michiganensis	55	>500 (598)	WP_024225670: 11/nt	WP_250353074: 0/0
								Klebsiella grimontii	20	111	WP_024225670: 20/74	WP_250353074: 0/0
								Klebsiella aerogenes	49	>500 (714)	WP_024225670: 46/nt	WP_250353074: 0/0
								Klebsiella pneumoniae	2098	>500 (23487)	WP_024225670: 1021/nt	WP_250353074: 0/3
0.956938	3.34928	44.0191	Firmicutes	Bacilli	Lactobacillales	Lactobacillaceae	Lactobacillus	Lactobacillus gasseri	11	83	none
0	6.69856	62.201	Actinobacteria	Coriobacteriia	Coriobacteriales	Atopobiaceae	Lancefieldella	Lancefieldella_parvula	2 (7)	4	none
0	10.5263	73.6842	Bacteroidetes	Bacteroidia	Bacteroidales	Bacteroidaceae	Phocaeicola	Phocaeicola_vulgatus	10 (>1000)	391	WP_081028099: 4(139)	A6L7T1: 10(>1000)
2.39	12.44	73.21	Bacteroidetes	Bacteroidia	Bacteroidales	Prevotellaceae	Prevotella	Prevotella copri	2 (836)	143	WP_194256847: 0(118)/43
0.956938	2.87081	48.3254	Bacteroidetes	Bacteroidia	Bacteroidales	Prevotellaceae	Prevotella	Prevotella_denticola	8 (18)	18	WP_211822825: 5(15)/18	WP_007135677 0(1)/1
0.478469	10.0478	66.9856	Bacteroidetes	Bacteroidia	Bacteroidales	Prevotellaceae	Prevotella	Prevotella_histicola	1 (33)	28	WP_211822825: 1(35)/32
3.34928	18.6603	83.7321	Bacteroidetes	Bacteroidia	Bacteroidales	Prevotellaceae	Prevotella	Prevotella melaninogenica	14	48	WP_211822825: 14/43
2.39234	2.87081	26.7943	Proteobacteria	Gammapro.	Pseudomonadales	Pseudomonadaceae	Pseudomonas	Pseudomonas aeruginosa	659	>500 (9834)	none
0	10.0478	77.9904	Actinobacteria	Actinobacteria	Actinomycetales	Micrococcaceae	Rothia	Rothia mucilaginosa	5 (56)	58	none
0.956938	22.0096	89.9522	Actinobacteria	Actinobacteria	Actinomycetales	Actinomycetaceae	Schaalia	Schaalia odontolytica	3 (13)	11	WP_003790542: 2(5)/6	WP_003792757: 3(12)/11
2.39234	3.34928	23.9234	Proteobacteria	Gammaprot.	Enterobacteriales	Enterobacteriaceae	Serratia	Serratia (marcescens)	145	>500 (1440)	none
4.30622	13.3971	62.6794	Firmicutes	Bacilli	Bacillales	Staphylococcaceae	Staphylococcus	Staphylococcus aureus	1320	>500 (21558)	none
0.956938	5.26316	44.9761	Firmicutes	Bacilli	Bacillales	Staphylococcaceae	Staphylococcus	Staphylococcus epidermidis	152	>500 (1615)	none
5.26316	6.2201	46.4115	Firmicutes	Bacilli	Bacillales	Staphylococcaceae	Staphylococcus	Staphylococcus epidermidis	152	>500 (1615)	none
								Staphylococcus capitis	11 (145)	6	P62576: 0/0	Q54727: 0 (1)/0
								Staphylococcus caprae	5 (12)	0	none
0.956938	1.43541	10.5263	Firmicutes	Bacilli	Lactobacillales	Streptococcaceae	Streptococcus	Streptococcus_agalactiae	146	>500 (2149)	P62576: 179/>500	Q54727: 0/0	WP_000739360: 0/0	WP_094966369: 0/0
16.7464	26.7943	90.9091	Firmicutes	Bacilli	Lactobacillales	Streptococcaceae	Streptococcus	Streptococcus anginosus	12 (186)	10	none
								Streptococcus hominis	0 (1)	0	none
1.91388	3.82775	42.1053	Firmicutes	Bacilli	Lactobacillales	Streptococcaceae	Streptococcus	Streptococcus constellatus	8 (23)	1	none
0.956938	2.87081	22.0096	Firmicutes	Bacilli	Lactobacillales	Streptococcaceae	Streptococcus	Streptococcus_massiliensis	0 (3)	1	P62576: 0/0	Q54727: 0/0	WP_000739360: 0/0	WP_094966369: 0(3)/1
8.61	34.45	95.69	Firmicutes	Bacilli	Lactobacillales	Streptococcaceae	Streptococcus	Streptococcus mitis	10 (722)	14	P62576: 6(339)/6	Q54727: 0 (211)/4	WP_000739360: 2(67)/5	WP_094966369: 0(0)/0
								Streptococcus infantis	1 (20)	2	P62576: 1(19)/2	Q54727: 0(1)/0	WP_000739360: 0(1)/0	WP_094966369: 0/0
								Streptococcus oralis	19 (299)	7	P62576: 19(180)/7	Q54727: 0 (1)/0	WP_000739360: 0 (1)/0	WP_094966369: 0/0
								Streptococcus pneumoniae	151	>500 (27323)	P62576: 150/nt	Q54727: 145/nt	WP_000739360: 49/nt	WP_094966369: 0/1
								Streptococcus symci	0 (1)	1	P62576: 0(1)/1	Q54727: 0/0	WP_000739360: 0/0	WP_094966369: 0(3)/1
								Streptococcus humanilactis	0 (1)	0	P62576: 0/0	Q54727: 0(1)/0	WP_000739360: 0(1)/0	WP_094966369: 0(3)/1
								Streptococcus ilei	0 (0)	1	none
								Streptococcus koreensis	1 (5)	0	none
								Streptococcus timoensis	0 (2)	0	none
2.87081	20.5742	88.0383	Firmicutes	Bacilli	Lactobacillales	Streptococcaceae	Streptococcus	Streptococcus parasanguinis	2 (132)	47	none
6.2201	22.488	94.2584	Firmicutes	Bacilli	Lactobacillales	Streptococcaceae	Streptococcus	Streptococcus salivarius	19	140	none
2.87081	9.56938	72.7273	Firmicutes	Bacilli	Lactobacillales	Streptococcaceae	Streptococcus	Streptococcus sanguinis	8 (110)	93	P62576: 0/0	Q54727: 0/0	WP_000739360: 0/0	WP_094966369: 2/2
1.91388	3.82775	43.0622	Firmicutes	Bacilli	Lactobacillales	Streptococcaceae	Streptococcus	Streptococcus_tigurinus	1 (17)	0	P62576: 0(12)	Q54727: 0	WP_000739360: 0	WP_094966369: 0
0	11.9617	78.9474	Firmicutes	Negativicutes	Selenomonadales	Veillonellaceae	Veillonella	Veillonella atypica	1 (25)	15	none
2.39234	33.0144	93.7799	Firmicutes	Negativicutes	Selenomonadales	Veillonellaceae	Veillonella	Veillonella parvula	5 (51)	43	none
								Veillonella dispar	1 (25)	21	none
a	numbers of complete genomes searchable for rpoD available in NCBI. the numbers of respective draft genomes is given in parentheses
b	numbers of complete and different genomes searchable for rpoD available in BV-BRC. if the numberof total genomes is >500 the number of total genomes is given in parentheses (this number may be extremely higher comprared to the number of different genomes searchable for rpoD)
c	The acccession number of the sialidase protein searched for and the prelalence in NCBI (before the backslash) and BV-BRC genomes is given (aftder the backslash) (at least >50% similarity. proteins were counted only once.
														0
