## Supplementary Information 4 for "Cholangiocyte glycocalyx degradation boosts primary sclerosing cholangitis"

### Sheet: isolates
Supplementary Information 4. Bacterial isolates subject to whole genome sequencing
genus	species	strain	accession	dDDH(d4) versus closest type strain	closest type strain
Enterococcus	malodoratus	FR019	JAVVJI000000000	90.5 [88.3 - 92.4]	Enterococcus malodoratus ATCC 43197
Enterococcus	lactis	FR036B	JAVVJG000000000	98.1 [97.3 - 98.7]	Enterococcus lactis CCM 8412
Enterococcus	lactis	FR046	JAVVJE000000000	88.9 [86.4 - 90.9]	Enterococcus lactis CCM 8412
Enterococcus	lactis	FR059	JAVVIV000000000	87.2 [84.6 - 89.4]	Enterococcus lactis CCM 8412
Enterococcus	lactis	FR082	JAVVIL000000000	88.3 [85.8 - 90.4]	Enterococcus lactis CCM 8412
Enterococcus	lactis	FR095	JAVVIJ000000000	86.3 [83.7 - 88.6]	Enterococcus lactis CCM 8412
Enterococcus	lactis	FR127	JAVVIB000000000	88.2 [85.7 - 90.3]	Enterococcus lactis CCM 8412
Enterococcus	lactis	FR134	JAVVIA000000000	84.7 [82.0 - 87.1]	Enterococcus lactis CCM 8412
Enterococcus	lactis	FR211	JAKZJD000000000	85.1 [85.0 - 89.7]	Enterococcus lactis CCM 8412
Enterococcus	lactis	FR212	JAKZJE000000000	88 [85.5 - 90.2]	Enterococcus lactis CCM 8412
Enterococcus	hirae	FR143B	JAVVHZ000000000	89.9 [87.6 - 91.8]	Enterococcus hirae ATCC 9790
Enterococcus	gilvus	FR006	JAVVKD000000000	86.1 [83.4 - 88.4]	Enterococcus gilvus ATCC BAA-350
Enterococcus	gilvus	FR078	JAVVJX000000000	84.5 [81.8 - 86.9]	Enterococcus gilvus ATCC BAA-350
Enterococcus	gallinarum	FR047	JAVVJD000000000	79.5 [76.5 - 82.1]	Enterococcus gallinarum NBRC 100675
Enterococcus	gallinarum	FR080	JAVVIM000000000	78.4 [75.4 - 81.1]	Enterococcus gallinarum NBRC 100675
Enterococcus	gallinarum	FR119	JAVVIF000000000	77.5 [74.5 - 80.2]	Enterococcus gallinarum NBRC 100675
Enterococcus	faecium	FR004	JAVVJM000000000	96.3 [95.0 - 97.3]	Enterococcus faecium NBRC 100486
Enterococcus	faecium	FR009	JAVVJJ000000000	95.8 [94.3 - 96.9]	Enterococcus faecium NBRC 100487
Enterococcus	faecium	FR016	JAVVKF000000000	96.3 [95.0 - 97.3]	Enterococcus faecium NBRC 100488
Enterococcus	faecium	FR018	JAKZHZ000000000	96.5 [95.3 - 97.5]	Enterococcus faecium NBRC 100489
Enterococcus	faecium	FR030	JAVVJH000000000	91.7 [89.6 - 93.4]	Enterococcus faecium NBRC 100490
Enterococcus	faecium	FR031	JAVVKB000000000	96.3 [95.0 - 97.3]	Enterococcus faecium NBRC 100491
Enterococcus	faecium	FR033	JAVVKA000000000	95.6 [94.1 - 96.7]	Enterococcus faecium NBRC 100492
Enterococcus	faecium	FR036	JAKZIA000000000	95 [93.4 - 96.2]	Enterococcus faecium NBRC 100493
Enterococcus	faecium	FR050	JAVVJC000000000	96.3 [95.0 - 97.3]	Enterococcus faecium NBRC 100494
Enterococcus	faecium	FR057	JAVVIX000000000	96.3 [95.0 - 97.3]	Enterococcus faecium NBRC 100495
Enterococcus	faecium	FR058	JAVVIW000000000	94.6 [92.9 - 95.9]	Enterococcus faecium NBRC 100496
Enterococcus	faecium	FR061	JAVVIU000000000	95.5 [94.0 - 96.7]	Enterococcus faecium NBRC 100497
Enterococcus	faecium	FR068B	JAVVIR000000000	96.3 [95.0 - 97.3]	Enterococcus faecium NBRC 100498
Enterococcus	faecium	FR086	JAVVJW000000000	95.6 [94.1 - 96.7]	Enterococcus faecium NBRC 100499
Enterococcus	faecium	FR101	JAVVII000000000	96.2 [94.9 - 97.2]	Enterococcus faecium NBRC 100500
Enterococcus	faecium	FR102	JAVVIH000000000	96.5 [95.2 - 97.4]	Enterococcus faecium NBRC 100501
Enterococcus	faecium	FR113	JAVVIG000000000	96.3 [95.0 - 97.3]	Enterococcus faecium NBRC 100502
Enterococcus	faecium	FR115	JAVVJS000000000	96.4 [95.1 - 97.3]	Enterococcus faecium NBRC 100503
Enterococcus	faecium	FR122	JAVVIE000000000	92.6 [90.6 - 94.2]	Enterococcus faecium NBRC 100486
Enterococcus	faecium	FR133B	JAVVJP000000000	72.2 [69.2 - 75.0]	Enterococcus faecium NBRC 100487
Enterococcus	faecium	FR165	JAKZIO000000000	90.2 [87.8 - 92.1]	Enterococcus faecium NBRC 100488
Enterococcus	faecium	FR169	JAKZIP000000000	95.3 [93.8 - 96.5]	Enterococcus faecium NBRC 100489
Enterococcus	faecium	FR201	JAVVJO000000000	95.6 [94.2 - 96.7]	Enterococcus faecium NBRC 100490
Enterococcus	faecium	FR202	JAKZIU000000000	90.5 [88.3 - 92.4]	Enterococcus faecium NBRC 100491
Enterococcus	faecium	FR203	JAKZIV000000000	90.2 [87.9 - 92.1]	Enterococcus faecium NBRC 100492
Enterococcus	faecium	FR203B	JAVVHY000000000	96.4 [95.1 - 97.4]	Enterococcus faecium NBRC 100493
Enterococcus	faecium	FR204	JAKZIW000000000	90.3 [88.1 - 92.2]	Enterococcus faecium NBRC 100494
Enterococcus	faecium	FR205	JAKZIX000000000	90.3 [88.0 - 92.2]	Enterococcus faecium NBRC 100495
Enterococcus	faecium	FR206	JAKZIY000000000	90.3 [88.0 - 92.2]	Enterococcus faecium NBRC 100496
Enterococcus	faecium	FR207	JAKZIZ000000000	90.2 [87.9 - 92.1]	Enterococcus faecium NBRC 100497
Enterococcus	faecium	FR208	JAKZJA000000000	90.2 [87.9 - 92.1]	Enterococcus faecium NBRC 100498
Enterococcus	faecium	FR209	JAKZJB000000000	90.3 [88.0 - 92.2]	Enterococcus faecium NBRC 100499
Enterococcus	faecium	FR210	JAKZJC000000000	90.4 [88.1 - 92.2]	Enterococcus faecium NBRC 100500
Enterococcus	faecium	FR212B	JAVVHX000000000	92.6 [90.6 - 94.2]	Enterococcus faecium NBRC 100501
Enterococcus	faecium	FR222	JAVVHT000000000	96.4 [95.1 - 97.3]	Enterococcus faecium NBRC 100502
Enterococcus	faecium	IsoGale004	JAKZJF000000000	96.3 [94.9 - 97.3]	Enterococcus faecium NBRC 100503
Enterococcus	faecalis	FR005	JAVVJL000000000	90.2 [87.9 - 92.1]	Enterococcus faecalis NBRC 100480
Enterococcus	faecalis	FR007	JAVVJK000000000	99.6 [99.4 - 99.8]	Enterococcus faecalis NBRC 100481
Enterococcus	faecalis	FR008	JAKZHY000000000	99.2 [98.8 - 99.5]	Enterococcus faecalis NBRC 100482
Enterococcus	faecalis	FR011	JAVVKH000000000	92.4 [90.4 - 94.0]	Enterococcus faecalis NBRC 100483
Enterococcus	faecalis	FR014	JAVVKC000000000	92.2 [90.2 - 93.9]	Enterococcus faecalis NBRC 100484
Enterococcus	faecalis	FR015	JAVVKG000000000	99.9 [99.8 - 99.9]	Enterococcus faecalis NBRC 100485
Enterococcus	faecalis	FR034	JAVVJZ000000000	92.1 [90.1 - 93.8]	Enterococcus faecalis NBRC 100486
Enterococcus	faecalis	FR035	JAVVJY000000000	93.3 [91.4 - 94.8]	Enterococcus faecalis NBRC 100487
Enterococcus	faecalis	FR042	JAKZIC000000000	90.4 [88.1 - 92.2]	Enterococcus faecalis NBRC 100488
Enterococcus	faecalis	FR052	JAVVJB000000000	91.6 [89.5 - 93.4]	Enterococcus faecalis NBRC 100489
Enterococcus	faecalis	FR053	JAVVJA000000000	91.6 [89.5 - 93.4]	Enterococcus faecalis NBRC 100490
Enterococcus	faecalis	FR055	JAVVIZ000000000	90.7 [88.5 - 92.5]	Enterococcus faecalis NBRC 100491
Enterococcus	faecalis	FR062	JAKZID000000000	93 [91.1 - 94.5]	Enterococcus faecalis NBRC 100492
Enterococcus	faecalis	FR063	JAKZIE000000000	93 [91.0 - 94.5]	Enterococcus faecalis NBRC 100493
Enterococcus	faecalis	FR065	JAVVIT000000000	99.1 [98.6 - 99.4]	Enterococcus faecalis NBRC 100494
Enterococcus	faecalis	FR067	JAVVIS000000000	92.1 [90.0 - 93.7]	Enterococcus faecalis NBRC 100495
Enterococcus	faecalis	FR068	JAKZIF000000000	92.3 [90.3 - 94.0]	Enterococcus faecalis NBRC 100496
Enterococcus	faecalis	FR069	JAVVIQ000000000	89.8 [87.4 - 91.7]	Enterococcus faecalis NBRC 100497
Enterococcus	faecalis	FR070	JAVVIP000000000	89.8 [87.4 - 91.7]	Enterococcus faecalis NBRC 100498
Enterococcus	faecalis	FR076	JAVVIO000000000	92.1 [90.1 - 93.8]	Enterococcus faecalis NBRC 100499
Enterococcus	faecalis	FR079	JAVVIN000000000	99.6 [99.4 - 99.8]	Enterococcus faecalis NBRC 100500
Enterococcus	faecalis	FR088	JAKZIG000000000	90.6 [88.3 - 92.4]	Enterococcus faecalis NBRC 100501
Enterococcus	faecalis	FR088B	JAVVJV000000000	91.6 [89.5 - 93.3]	Enterococcus faecalis NBRC 100480
Enterococcus	faecalis	FR089	JAVVJU000000000	95.8 [94.3 - 96.9]	Enterococcus faecalis NBRC 100481
Enterococcus	faecalis	FR091	JAVVJT000000000	90.7 [88.5 - 92.6]	Enterococcus faecalis NBRC 100482
Enterococcus	faecalis	FR096	JAVVKE000000000	93 [91.0 - 94.5]	Enterococcus faecalis NBRC 100483
Enterococcus	faecalis	FR111	JAKZIH000000000	97.1 [95.9 - 97.9]	Enterococcus faecalis NBRC 100484
Enterococcus	faecalis	FR112	JAKZII000000000	97 [95.9 - 97.9]	Enterococcus faecalis NBRC 100485
Enterococcus	faecalis	FR121	JAVVJR000000000	91.4 [89.3 - 93.2]	Enterococcus faecalis NBRC 100486
Enterococcus	faecalis	FR123	JAVVID000000000	91.8 [89.7 - 93.5]	Enterococcus faecalis NBRC 100487
Enterococcus	faecalis	FR124B	JAVVJQ000000000	89.6 [87.2 - 91.5]	Enterococcus faecalis NBRC 100488
Enterococcus	faecalis	FR126	JAVVIC000000000	90.2 [88.0 - 92.1]	Enterococcus faecalis NBRC 100489
Enterococcus	faecalis	FR128	JAKZIK000000000	92.8 [90.9 - 94.4]	Enterococcus faecalis NBRC 100490
Enterococcus	faecalis	FR133	JAKZIL000000000	91.5 [89.3 - 93.2]	Enterococcus faecalis NBRC 100491
Enterococcus	faecalis	FR143	JAKZIM000000000	92.2 [90.1 - 93.8]	Enterococcus faecalis NBRC 100492
Enterococcus	faecalis	FR159	JAKZIN000000000	92.6 [90.7 - 94.2]	Enterococcus faecalis NBRC 100480
Enterococcus	faecalis	FR180	JAKZIR000000000	90.5 [88.3 - 92.4]	Enterococcus faecalis NBRC 100481
Enterococcus	faecalis	FR191	JAKZIS000000000	91.7 [89.6 - 93.4]	Enterococcus faecalis NBRC 100482
Enterococcus	faecalis	FR192	JAKZIT000000000	90.9 [88.6 - 92.7]	Enterococcus faecalis NBRC 100483
Enterococcus	faecalis	FR215	JAVVHV000000000	92.1 [90.0 - 93.7]	Enterococcus faecalis NBRC 100484
Enterococcus	faecalis	FR217	JAVVHU000000000	91.8 [89.7 - 93.5]	Enterococcus faecalis NBRC 100485
Enterococcus	faecalis	FR218	JAVVJN000000000	91.8 [89.8 - 93.5]	Enterococcus faecalis NBRC 100486
Enterococcus	faecalis	FR223	JAVVHS000000000	92.2 [90.1 - 93.8]	Enterococcus faecalis NBRC 100487
Enterococcus	faecalis	FRS39	JAVVHR000000000	92.2 [90.2 - 93.9]	Enterococcus faecalis NBRC 100488
Enterococcus	faecalis	IsoGale005	JAKZJG000000000	90.1 [87.8 - 92.0]	Enterococcus faecalis NBRC 100489
Enterococcus	casseliflavus	FR037	JAVVJF000000000	89.4 [87.0 - 91.4]	Enterococcus casseliflavus NBRC 100478
Enterococcus	casseliflavus	FR056	JAVVIY000000000	85.8 [83.2 - 88.1]	Enterococcus casseliflavus NBRC 100478
Enterococcus	casseliflavus	FR214	JAVVHW000000000	87.3 [84.7 - 89.5]	Enterococcus casseliflavus NBRC 100478
Enterococcus	avium	FR090	JAVVIK000000000	98.1 [97.2 - 98.7]	Enterococcus avium ATCC 14025
Streptococcus	symci/mitis group	FR074	JAVVNO000000000	58.1 [55.3 - 60.8]	Streptococcus humanilactis IMAU 99125
Streptococcus	symci/mitis group	FR110	JAVVNL000000000	61.1 [58.2 - 63.9]	Streptococcus symci C17
Streptococcus	sanguinis	IsoGale022	JAKZJI000000000	54.6 [51.9 - 57.3]	Streptococcus sanguinis SK1
Streptococcus	oralis group	FR114	JAVVNK000000000	54.4 [51.7 - 57.1]	Streptococcus halitosis VT-4
Streptococcus	oralis group	FR159B	JAVVNI000000000	58.9 [56.1 - 61.7]	Streptococcus oralis ATCC 35037
Streptococcus	koreensis group	FR165B	JAVVNH000000000	63.2 [60.3 - 66.1]	Streptococcus ilei JCM 18185T
Streptococcus	infantis/timonensis group	FR100	JAVVNN000000000	37 [34.6 - 39.5]	Streptococcus infantis ATCC 700779
Streptococcus	infantis/timonensis group	FR109	JAVVNM000000000	34.8 [32.3 - 37.3]	Streptococcus infantis ATCC 700779
Streptococcus	infantis/timonensis group	FR158	JAVVNJ000000000	44.4 [41.8 - 46.9]	Streptococcus infantis ATCC 700779
Streptococcus	anginosus group	IsoGale021	JAKZJH000000000	67.5 [64.5 - 70.3]	Streptococcus hominis NSJ-17
The genomes were subjected to TYGS server analysis (accessed September,2023). The dDDH(d4) values including their 95% confidence interval (CI) are reported for the closest reference genomes.
In case of Streptococcus isolates, these were named according to a group of closely related type strains (see Fig. DPI1).
