## Supplementary Information 6 for "Cholangiocyte glycocalyx degradation boosts primary sclerosing cholangitis"

### Sheet: FR025 FR028 FR082
Supplementary Information 6. Sialidase encoding genes identified in bile samples through shotgun metagenomic analysis. The gene ID (see also Supplementary Information 5) is given as well as the amount of reads mapped to that gene and the gene length
FR025	24367144	total reads		FR082	2407508	total reads
geneID	reads	gene length (bp)		geneID	reads	gene length (bp)
Sial_WP_010755296_Enterococcus_pallens_BAA_351_HYP_RefGene_NZ_ASWD01000002_1_c566342-565170	47	1173		igc_K01186_864570_HMPREF9189_0317_74661_Streptococcus_Lipid_Metabolism	96	3477
igc_K01186_T2D-122A_GL0048524_4711844_unknown_unknown	11	606		igc_K01186_NLM027_GL0073662_618468_Streptococcus_Lipid_Metabolism	28	1770
TDE0471_WP_002681567_Treponema_denticola_ATCC_35405_VAL_RefGene_NC_002967_9_c528378-526747	3	1632		igc_K01186_N056A_GL0010821_3496079_Streptococcus_Lipid_Metabolism	13	780
NanB_AAG35309_Pasteurella_multocida_86_1913_VAL_RefGene_AF274868_1_77-3289	3	3213		igc_K01186_ED9A_GL0030734_2337397_Streptococcus_Lipid_Metabolism	11	1008
igc_K01186_MH0012_GL0011236_50714_unknown_Metabolism	3	3867		igc_K01186_MH0089_GL0064819_112003_unknown_Lipid_Metabolism	7	3138
igc_K01186_158337416-1_scffld23981_1_82013_364673_unknown_Lipid_Metabolism	3	2142		NanA_P62576_Streptococcus_pneumoniae_ATCC_BAA_255_VAL_RefGene_X72967_1_1239-4346	6	3108
igc_K01186_742723_HMPREF9477_01445_69723_unknown_Lipid_Metabolism	3	3540		igc_K01186_MH0396_GL0168286_17876_unknown_Lipid_Metabolism	5	5283
igc_K01186_553171_HMPREF0648_0789_753905_Prevotella_Lipid_Metabolism	2	1641		igc_K01186_BGI002A_GL0028349_639468_Bacteroides_Lipid_Metabolism	5	1749
total reads mapped	75			PaNA_WP_011183878_Cutibacterium_acnes_KPA171202_VAL_RefGene_NC_006085_1_c1681189-1679681	3	1509
				NanI_WP_011590331_Clostridium_perfringens_ATCC_13124_VAL_RefGene_NC_008261_1_856777-858861	3	2085
				NanA_WP_003075594_Streptococcus_intermedius_ATCC_27335_VAL_RefGene_NZ_ATFK01000006_1_c9595-6833	3	2763
FR028	2777416	total reads		igc_K01186_V1_UC38-4_GL0152969_9943_unknown_Lipid_Metabolism	3	6330
geneID	reads	gene length (bp)		igc_K01186_V1_CD11-0_GL0035125_389939_unknown_Lipid_Metabolism	3	2091
igc_K01186_MH0185_GL0047763_166634_unknown_Lipid_Metabolism	5	2766		igc_K01186_T2D-73A_GL0030257_2465974_unknown_Lipid_Metabolism	3	978
NanJ_Q8XMY5_Clostridium_perfringens_13_VAL_RefGene_NC_003366_1_681830-685351	3	3522		igc_K01186_O2_UC47-2_GL0037479_136934_unknown_Lipid_Metabolism	3	2964
NanH_P10481_Clostridium_perfringens_A99_VAL_RefGene_Y00963_1_231-1379	3	1149		igc_K01186_O2_UC17-0_GL0006344_1977407_Bacteroides_unknown	3	1101
igc_K01186_V1_UC60-0_GL0055518_23061_unknown_Lipid_Metabolism	3	4848		igc_K01186_O2_UC15-0_GL0086122_1843357_unknown_Metabolism	3	1140
igc_K01186_MH0264_GL0069365_80608_unknown_Lipid_Metabolism	3	3402		igc_K01186_NOM020_GL0007616_770375_unknown_Lipid_Metabolism	3	1626
igc_K01186_MH0006_GL0098904_141217_unknown_Lipid_Metabolism	3	2928		igc_K01186_MH0383_GL0116210_159891_unknown_Lipid_Metabolism	3	2808
igc_K01186_428126_CLOSPI_01703_24402_unknown_Lipid_Metabolism	3	4755		igc_K01186_MH0334_GL0002606_1239141_unknown_Lipid_Metabolism	3	1350
PaNA_WP_011183878_Cutibacterium_acnes_KPA171202_VAL_RefGene_NC_006085_1_c1681189-1679681	2	1509		igc_K01186_MH0239_GL0100194_314950_unknown_Lipid_Metabolism	3	2253
igc_K01186_V1_FI14_GL0202030_1051505_unknown_unknown	2	1437		igc_K01186_MH0233_GL0083465_92905_unknown_Lipid_Metabolism	3	3279
igc_K01186_764669880-1_scffld6631_4_44543_691790_Bacteroides_Lipid_Metabolism	2	1698		igc_K01186_MH0203_GL0142252_1166635_unknown_Lipid_Metabolism	3	1380
total reads mapped	29			igc_K01186_MH0185_GL0047763_166634_unknown_Lipid_Metabolism	3	2766
				igc_K01186_MH0012_GL0003209_192709_unknown_Lipid_Metabolism	3	2634
				igc_K01186_MH0001_GL0013272_1779678_unknown_Metabolism	3	1158
				igc_K01186_765701615-1_scffld8425_1_72631_45217_unknown_unknown	3	4002
				igc_K01186_765074482-1_scffld19391_1_187248_753808_Bacteroides_Lipid_Metabolism	3	1641
				igc_K01186_160603188-1_C933783_1_156433_3800406_unknown_unknown	3	732
				igc_K01186_469617_FUAG_00518_95178_Fusobacterium_Lipid_Metabolism	3	3261
				igc_K01186_428126_CLOSPI_02111_21734_unknown_Enzyme_Families	3	4938
				igc_K01186_ED16A_GL0011494_2044443_unknown_Metabolism	2	1083
				igc_K01186_160765029-1_scffld21601_1_56831_909621_unknown_Lipid_Metabolism	2	1521
				igc_K01186_158337416-1_scffld24056_1_208181_371856_unknown_Lipid_Metabolism	2	2127
				igc_K01186_195103_CPF_0985_1818203_Clostridium_Lipid_Metabolism	2	1149
				total reads mapped	248

### Sheet: FR084 FR095
FR084	1977008	total reads		FR095	3803696	total reads
geneID	reads	gene length (bp)		geneID	reads	gene length (bp)
igc_K01186_T2D-62A_GL0039739_10745_unknown_Metabolism	5	6192		igc_K01186_944560_HMPREF9058_1927_291699_Actinomyces_Lipid_Metabolism	35	2316
NanC_WP_000739360_Streptococcus_pneumoniae_ATCC_BAA_255_VAL_RefGene_AILN01000006_1_c223750-221528_	3	2223		NanB_Q54727_Streptococcus_pneumoniae_ATCC_BAA_334_VAL_RefGene_NC_003028_3_c1589236-1587143_	33	2094
NanB_AAG35309_Pasteurella_multocida_86_1913_VAL_RefGene_AF274868_1_77-3289	3	3213		NanH_WP_060956757_Actinomyces_oris_T14V_VAL_RefGene_NZ_CP014232_1_654967-657672	30	2706
igc_K01186_V1_UC58-4_GL0025199_2222745_unknown_Metabolism	3	1035		igc_K01186_944560_HMPREF9058_0970_249973_Actinomyces_Lipid_Metabolism	27	2433
igc_K01186_V1_UC56-0_GL0017146_2000777_unknown_Lipid_Metabolism	3	1095		igc_K01186_944560_HMPREF9058_1479_170381_Actinomyces_Lipid_Metabolism	26	2748
igc_K01186_V1_FI14_GL0025744_1129769_unknown_unknown	3	1398		Sial_WP_075411946_Actinomyces_oris_R2109_HYP_RefGene_NZ_MSKK01000037_1_c14779-12329	17	2451
igc_K01186_O2_UC4-1_GL0150100_15831_unknown_Lipid_Metabolism	3	5511		igc_K01186_MH0101_GL0041142_10615_unknown_Lipid_Metabolism	6	6213
igc_K01186_NOM023_GL0008396_3665399_Bacteroides_Lipid_Metabolism	3	753		igc_K01186_MH0185_GL0047763_166634_unknown_Lipid_Metabolism	5	2766
igc_K01186_NLF015_GL0016701_396599_unknown_Lipid_Metabolism	3	2079		igc_K01186_ED9A_GL0111339_4837437_Streptococcus_Lipid_Metabolism	5	591
igc_K01186_N062A_GL0009062_1323209_unknown_Lipid_Metabolism	3	1317		Sial_WP_003790542_Schaalia_odontolytica_ATCC17982_HYP_RefGene_NZ_DS264586_1_339281-341518	3	2238
igc_K01186_MH0435_GL0080575_490960_unknown_Enzyme_Families	3	1926		igc_K01186_V1_FI05_GL0153757_92427_Collinsella_Lipid_Metabolism	3	3285
igc_K01186_158337416-1_C1289298_1_25097_218800_unknown_Lipid_Metabolism	3	2538		igc_K01186_T2D-48A_GL0078157_1035632_unknown_Lipid_Metabolism	3	1446
igc_K01186_V1_FI05_GL0153757_92427_Collinsella_Lipid_Metabolism	2	3285		igc_K01186_O2_UC27-0_GL0096702_759255_Bacteroides_Lipid_Metabolism	3	1635
igc_K01186_MH0265_GL0160094_49152_unknown_Metabolism	2	3906		igc_K01186_NOF008_GL0022237_4336928_Akkermansia_Lipid_Metabolism	3	654
igc_K01186_MH0229_GL0182615_1743478_unknown_Metabolism	2	1170		igc_K01186_MH0396_GL0168286_17876_unknown_Lipid_Metabolism	3	5283
igc_K01186_DOF006_GL0061638_750020_unknown_Lipid_Metabolism	2	1644		igc_K01186_MH0239_GL0024216_1421402_Bacteroides_Lipid_Metabolism	3	1278
total reads mapped	46			Sial_WP_211822825_Prevotella_melaninogenica_F0299_HYP_RefGene_NZ_CP072355_1_1384112-1385506	2	1395
				NanC_WP_000739360_Streptococcus_pneumoniae_ATCC_BAA_255_VAL_RefGene_AILN01000006_1_c223750-221528_	2	2223
				igc_K01186_T2D-62A_GL0039739_10745_unknown_Metabolism	2	6192
				igc_K01186_O2_UC13-2_GL0129546_17527_unknown_Lipid_Metabolism	2	5322
				igc_K01186_MH0362_GL0136593_677916_unknown_unknown	2	1710
				igc_K01186_MH0230_GL0036578_412418_unknown_Lipid_Metabolism	2	2049
				igc_K01186_158337416-1_C1286788_1_107915_152128_unknown_Lipid_Metabolism	2	2853
				total reads mapped	219

### Sheet: FR100 FR115
FR100	2226638	total reads		FR115	5456342	total reads
geneID	reads	gene length (bp)		geneID	reads	gene length (bp)
igc_K01186_V1_CD53-0_GL0005659_1688052_unknown_Metabolism	5	1188		igc_K01186_195102_CPE0553_71243_Clostridium_Lipid_Metabolism	44	3522
igc_K01186_O2_UC26-0_GL0074970_59316_Fusobacterium_Lipid_Metabolism	5	3690		NanI_WP_011590331_Clostridium_perfringens_ATCC_13124_VAL_RefGene_NC_008261_1_856777-858861	37	2085
igc_K01186_MH0006_GL0213540_764282_unknown_Lipid_Metabolism	5	1629		NanJ_Q8XMY5_Clostridium_perfringens_13_VAL_RefGene_NC_003366_1_681830-685351	23	3522
NanH2_EPI46727_Gardnerella_vaginalis_JCP8151B_VAL_RefGene_ATJH01000056_1_269-3073	3	2805		igc_K01186_195103_CPF_1759_673932_Clostridium_Lipid_Metabolism	20	1716
igc_K01186_MH0414_GL0115227_755513_Bacteroides_Lipid_Metabolism	3	1638		igc_K01186_195102_CPE0725_393627_Clostridium_Lipid_Metabolism	19	2085
igc_K01186_MH0396_GL0168286_17876_unknown_Lipid_Metabolism	3	5283		NanH_P10481_Clostridium_perfringens_A99_VAL_RefGene_Y00963_1_231-1379	8	1149
igc_K01186_MH0357_GL0036786_1327588_unknown_Metabolism	3	1314		igc_K01186_N009A_GL0093647_16760_unknown_Lipid_Metabolism	8	5409
igc_K01186_MH0185_GL0047763_166634_unknown_Lipid_Metabolism	3	2766		NanH_P77848_Clostridium_tertium_DSM2485_VAL_RefGene_Y08695_1_129-2450	7	2322
igc_K01186_MH0175_GL0059968_1683480_unknown_Lipid_Metabolism	3	1188		igc_K01186_T2D-62A_GL0039739_10745_unknown_Metabolism	7	6192
igc_K01186_MH0148_GL0029702_1223111_unknown_Lipid_Metabolism	3	1356		NanB_AAG35309_Pasteurella_multocida_86_1913_VAL_RefGene_AF274868_1_77-3289	5	3213
igc_K01186_MH0143_GL0099608_741585_unknown_Lipid_Metabolism	3	1650		igc_K01186_V1_CD38-0_GL0005234_50782_unknown_Metabolism	5	3867
igc_K01186_DOF006_GL0061638_750020_unknown_Lipid_Metabolism	3	1644		igc_K01186_MH0419_GL0087067_2061455_unknown_unknown	5	1077
igc_K01186_765701615-1_scffld8425_1_72631_45217_unknown_unknown	3	4002		igc_K01186_MH0020_GL0038547_1770430_Bacteroides_Lipid_Metabolism	5	1161
igc_K01186_195102_CPE0553_71243_Clostridium_Lipid_Metabolism	3	3522		igc_K01186_158337416-1_C1289298_1_25097_218800_unknown_Lipid_Metabolism	5	2538
igc_K01186_O2_UC15-1_GL0005883_348663_unknown_Lipid_Metabolism	2	2175		igc_K01186_158337416-1_C1270772_1_131667_296131_unknown_Lipid_Metabolism	5	2304
total reads mapped	50			igc_K01186_944560_HMPREF9058_1927_291699_Actinomyces_Lipid_Metabolism	5	2316
				igc_K01186_428126_CLOSPI_01703_24402_unknown_Lipid_Metabolism	5	4755
				igc_K01186_195103_CPF_0985_1818203_Clostridium_Lipid_Metabolism	5	1149
				NanH3_EPI47160_Gardnerella_vaginalis_JCP8151B_VAL_RefGene_ATJH01000033_1_4322-6502	3	2181
				NanA_WP_221252740_Clostridium_chauvoei_JF4135_VAL_RefGene_NZ_JAIFVJ010000022_1_c7407-3508	3	3900
				NanA_WP_003075594_Streptococcus_intermedius_ATCC_27335_VAL_RefGene_NZ_ATFK01000006_1_c9595-6833	3	2763
				igc_K01186_V1_UC56-0_GL0017146_2000777_unknown_Lipid_Metabolism	3	1095
				igc_K01186_V1_UC23-1_GL0043572_15851_unknown_Lipid_Metabolism	3	5508
				igc_K01186_V1_UC16-0_GL0015929_1360038_unknown_Lipid_Metabolism	3	1302
				igc_K01186_V1_FI14_GL0016099_1045741_unknown_unknown	3	1440
				igc_K01186_V1_CD6-0-PN_GL0172324_137680_unknown_Lipid_Metabolism	3	2958
				igc_K01186_T2D-73A_GL0031516_763813_unknown_Lipid_Metabolism	3	1632
				igc_K01186_T2D-6A_GL0159735_19278_unknown_Lipid_Metabolism	3	5157
				igc_K01186_O2_UC50-2_GL0055769_274244_unknown_Lipid_Metabolism	3	2361
				igc_K01186_O2_UC17-2_GL0091127_31261_unknown_Lipid_Metabolism	3	4428
				igc_K01186_O2_UC16-1_GL0094900_62966_unknown_Lipid_Metabolism	3	3627
				igc_K01186_O2_UC13-2_GL0129546_17527_unknown_Lipid_Metabolism	3	5322
				igc_K01186_O2_UC4-1_GL0150100_15831_unknown_Lipid_Metabolism	3	5511
				igc_K01186_O2_CD1-0-PT_GL0105972_19897_Blautia_Lipid_Metabolism	3	5094
				igc_K01186_NLM027_GL0073662_618468_Streptococcus_Lipid_Metabolism	3	1770
				igc_K01186_MH0435_GL0104809_77286_unknown_Lipid_Metabolism	3	3441
				igc_K01186_MH0333_GL0119561_84205_unknown_Lipid_Metabolism	3	3363
				igc_K01186_MH0318_GL0168461_2159316_unknown_Lipid_Metabolism	3	1050
				igc_K01186_MH0185_GL0047763_166634_unknown_Lipid_Metabolism	3	2766
				igc_K01186_MH0118_GL0037644_1662976_unknown_Lipid_Metabolism	3	1194
				igc_K01186_MH0101_GL0041142_10615_unknown_Lipid_Metabolism	3	6213
				igc_K01186_MH0025_GL0010128_692079_unknown_Lipid_Metabolism	3	1695
				igc_K01186_MH0016_GL0027276_1972161_Parabacteroides_Lipid_Metabolism	3	1101
				igc_K01186_MH0012_GL0011236_50714_unknown_Metabolism	3	3867
				igc_K01186_MH0006_GL0215610_16547_unknown_Lipid_Metabolism	3	5430
				igc_K01186_MH0005_GL0023615_757420_Bacteroides_Lipid_Metabolism	3	1635
				igc_K01186_DOM005_GL0007779_756573_unknown_Lipid_Metabolism	3	1638
				Sial_WP_062095054_Paenarthrobacter_ureafaciens_ATCC_7562_VAL_RefGene_AY934539_2_692-3664	2	2973
				NanH_P15698_Paeniclostridium_sordellii_G12_VAL_RefGene_M31584_1_239-1453	2	1215
				igc_K01186_V1_CD48-0_GL0010512_340400_Blautia_Lipid_Metabolism	2	2193
				igc_K01186_T2D-48A_GL0014933_1459875_unknown_Lipid_Metabolism	2	1266
				igc_K01186_O2_UC48-1_GL0040587_46748_Ruminococcus_Lipid_Metabolism	2	3966
				igc_K01186_MH0406_GL0012726_705856_unknown_unknown	2	1683
				igc_K01186_MH0366_GL0027394_1986234_unknown_unknown	2	1098
				igc_K01186_MH0191_GL0012365_3766686_unknown_Lipid_Metabolism	2	735
				igc_K01186_MH0060_GL0030982_2014617_unknown_Lipid_Metabolism	2	1089
				igc_K01186_MH0042_GL0000492_864949_unknown_Lipid_Metabolism	2	1548
				igc_K01186_MH0008_GL0028597_1750971_Klebsiella_Metabolism	2	1167
				igc_K01186_DLM006_GL0067915_76185_unknown_Lipid_Metabolism	2	3456
				igc_K01186_764588959-1_scffld35031_2_139111_82152_unknown_Lipid_Metabolism	2	3387
				total reads mapped	331

### Sheet: FR126 FR127 FR128 FR131
FR126	11520734	total reads		FR128	4050012	total reads
geneID	reads	gene length (bp)		geneID	reads	gene length (bp)
Sial_WP_075384365_Aeromonas_hydrophila_NJ_35_HYP_RefGene_NZ_CP006870_1_c3597898-3596147	3	1752		igc_K01186_944560_HMPREF9058_1479_170381_Actinomyces_Lipid_Metabolism	7	2748
NeuA3_WP_010987336_Streptomyces_avermitilis_MA_4680_VAL_RefGene_NC_003155_5_7144755-7145828	3	1074		igc_K01186_T2D-198A_GL0075874_76923_unknown_Lipid_Metabolism	5	3447
igc_K01186_V1_UC60-0_GL0055518_23061_unknown_Lipid_Metabolism	3	4848		igc_K01186_MH0008_GL0028597_1750971_Klebsiella_Metabolism	5	1167
igc_K01186_V1_CD44-0_GL0023583_51800_unknown_Lipid_Metabolism	3	3843		igc_K01186_864570_HMPREF9189_0317_74661_Streptococcus_Lipid_Metabolism	5	3477
igc_K01186_T2D-118A_GL0072833_62639_Fusobacterium_Lipid_Metabolism	3	3633		Sial_WP_075411946_Actinomyces_oris_R2109_HYP_RefGene_NZ_MSKK01000037_1_c14779-12329	3	2451
igc_K01186_T2D-62A_GL0039739_10745_unknown_Metabolism	3	6192		igc_K01186_V1_FI14_GL0025744_1129769_unknown_unknown	3	1398
igc_K01186_O2_UC48-1_GL0040587_46748_Ruminococcus_Lipid_Metabolism	3	3966		igc_K01186_V1_CD54-0_GL0018539_23472_unknown_Lipid_Metabolism	3	4818
igc_K01186_O2_UC47-2_GL0018475_32949_unknown_Lipid_Metabolism	3	4359		igc_K01186_T2D-135A_GL0069209_50803_unknown_Metabolism	3	3867
igc_K01186_N056A_GL0004813_500411_Fusobacterium_Lipid_Metabolism	3	1914		igc_K01186_T2D-73A_GL0031516_763813_unknown_Lipid_Metabolism	3	1632
igc_K01186_MH0416_GL0095296_1686206_unknown_Lipid_Metabolism	3	1188		igc_K01186_O2_UC48-1_GL0070036_8363_unknown_Lipid_Metabolism	3	6684
igc_K01186_MH0137_GL0067235_1952198_unknown_unknown	3	1107		igc_K01186_MH0442_GL0173096_16561_unknown_Lipid_Metabolism	3	5430
igc_K01186_MH0101_GL0041142_10615_unknown_Lipid_Metabolism	3	6213		igc_K01186_MH0336_GL0055617_857839_unknown_Lipid_Metabolism	3	1554
igc_K01186_MH0094_GL0008033_724513_unknown_Lipid_Metabolism	3	1665		igc_K01186_MH0185_GL0047763_166634_unknown_Lipid_Metabolism	3	2766
igc_K01186_944560_HMPREF9058_0970_249973_Actinomyces_Lipid_Metabolism	3	2433		igc_K01186_MH0096_GL0063818_1259581_unknown_Lipid_Metabolism	3	1341
NanA_WP_221252740_Clostridium_chauvoei_JF4135_VAL_RefGene_NZ_JAIFVJ010000022_1_c7407-3508	2	3900		igc_K01186_MH0025_GL0010128_692079_unknown_Lipid_Metabolism	3	1695
igc_K01186_N075A_GL0052568_27680_unknown_Lipid_Metabolism	2	4575		igc_K01186_158499257-2_scffld65910_2_131548_107354_unknown_Lipid_Metabolism	3	3171
igc_K01186_MH0435_GL0080575_490960_unknown_Enzyme_Families	2	1926		igc_K01186_T2D-62A_GL0004419_79722_unknown_Lipid_Metabolism	2	3414
igc_K01186_MH0260_GL0099360_714965_unknown_unknown	2	1674		igc_K01186_NOM026_GL0018753_6917580_unknown_Lipid_Metabolism	2	363
total reads mapped	50			igc_K01186_MH0398_GL0013302_819082_unknown_Lipid_Metabolism	2	1584
				igc_K01186_MH0261_GL0085145_38341_unknown_Lipid_Metabolism	2	4185
				igc_K01186_MH0233_GL0083027_1404412_unknown_unknown	2	1284
FR127	14949212	total reads		total reads mapped	68
geneID	reads	gene length (bp)
igc_K01186_MH0008_GL0028597_1750971_Klebsiella_Metabolism	69	1167
igc_K01186_195102_CPE0553_71243_Clostridium_Lipid_Metabolism	33	3522		FR131	2794168	total reads
igc_K01186_195102_CPE0725_393627_Clostridium_Lipid_Metabolism	17	2085		geneID	reads	gene length (bp)
NanI_WP_011590331_Clostridium_perfringens_ATCC_13124_VAL_RefGene_NC_008261_1_856777-858861	13	2085		igc_K01186_MH0101_GL0041142_10615_unknown_Lipid_Metabolism	4	6213
NanJ_Q8XMY5_Clostridium_perfringens_13_VAL_RefGene_NC_003366_1_681830-685351	11	3522		NanH_P77848_Clostridium_tertium_DSM2485_VAL_RefGene_Y08695_1_129-2450	3	2322
igc_K01186_195103_CPF_0985_1818203_Clostridium_Lipid_Metabolism	11	1149		igc_K01186_O2_UC27-1_GL0053551_141035_unknown_unknown	3	2931
igc_K01186_MH0265_GL0160094_49152_unknown_Metabolism	9	3906		igc_K01186_O2_UC13-2_GL0129546_17527_unknown_Lipid_Metabolism	3	5322
Sial_WP_211822825_Prevotella_melaninogenica_F0299_HYP_RefGene_NZ_CP072355_1_1384112-1385506	6	1395		igc_K01186_O2_CD1-0_GL0177498_20037_Blautia_Lipid_Metabolism	3	5079
NanH_P10481_Clostridium_perfringens_A99_VAL_RefGene_Y00963_1_231-1379	4	1149		igc_K01186_MH0375_GL0010282_49538_Bacteroides_Metabolism	3	3897
igc_K01186_N075A_GL0052568_27680_unknown_Lipid_Metabolism	4	4575		igc_K01186_T2D-62A_GL0039739_10745_unknown_Metabolism	2	6192
Sial_WP_003792757_Schaalia_odontolytica_ATCC17982_HYP_RefGene_NZ_DS264586_1_c1760073-1757851_	3	2223		igc_K01186_N075A_GL0090467_31420_unknown_Lipid_Metabolism	2	4422
igc_K01186_T2D-126A_GL0020106_117111_unknown_Lipid_Metabolism	3	3108		igc_K01186_MH0264_GL0069365_80608_unknown_Lipid_Metabolism	2	3402
igc_K01186_O2_UC19-2_GL0034872_1351169_unknown_Lipid_Metabolism	3	1305		igc_K01186_MH0152_GL0030468_741617_unknown_Lipid_Metabolism	2	1650
igc_K01186_O2_UC4-1_GL0150100_15831_unknown_Lipid_Metabolism	3	5511		igc_K01186_469617_FUAG_00518_95178_Fusobacterium_Lipid_Metabolism	2	3261
igc_K01186_NOM026_GL0004909_673437_Bacteroides_Lipid_Metabolism	3	1716		total reads mapped	29
igc_K01186_MH0442_GL0173096_16561_unknown_Lipid_Metabolism	3	5430
igc_K01186_MH0436_GL0002864_40974_unknown_Lipid_Metabolism	3	4098
igc_K01186_MH0230_GL0007534_1471193_Akkermansia_Lipid_Metabolism	3	1260
igc_K01186_MH0229_GL0138778_771946_unknown_Lipid_Metabolism	3	1623
igc_K01186_MH0006_GL0098904_141217_unknown_Lipid_Metabolism	3	2928
Sial_WP_007135677_Prevotella_salivae_DSM_15606_HYP_RefGene_NZ_GL629647_1_c2707521-2705836	2	1686
igc_K01186_MH0146_GL0016021_3881343_Akkermansia_unknown	2	717
igc_K01186_MH0016_GL0027276_1972161_Parabacteroides_Lipid_Metabolism	2	1101
total reads mapped	213

### Sheet: FR135 FR155
FR135	3802590	total reads		FR155	2805892	total reads
geneID	reads	gene length (bp)		geneID	reads	gene length (bp)
igc_K01186_864570_HMPREF9189_0317_74661_Streptococcus_Lipid_Metabolism	159	3477		NanH_AAG35310_Pasteurella_multocida_86_1913_VAL_RefGene_AF274869_1_90-2333	5	2244
igc_K01186_NLM027_GL0073662_618468_Streptococcus_Lipid_Metabolism	85	1770		igc_K01186_V1_CD6-0-PN_GL0172324_137680_unknown_Lipid_Metabolism	5	2958
igc_K01186_ED9A_GL0085606_4760734_Streptococcus_Lipid_Metabolism	83	600		igc_K01186_871237_SIN_0200_2100412_Streptococcus_Lipid_Metabolism	5	1068
igc_K01186_ED9A_GL0030734_2337397_Streptococcus_Lipid_Metabolism	64	1008		NanI_WP_011590331_Clostridium_perfringens_ATCC_13124_VAL_RefGene_NC_008261_1_856777-858861	3	2085
igc_K01186_MH0008_GL0028597_1750971_Klebsiella_Metabolism	28	1167		igc_K01186_V1_UC11-5_GL0072646_3625109_unknown_Metabolism	3	759
igc_K01186_N056A_GL0010821_3496079_Streptococcus_Lipid_Metabolism	25	780		igc_K01186_V1_FI18_GL0061681_124044_unknown_Lipid_Metabolism	3	3060
NanA_P62576_Streptococcus_pneumoniae_ATCC_BAA_255_VAL_RefGene_X72967_1_1239-4346	22	3108		igc_K01186_MH0260_GL0167287_21226_unknown_Lipid_Metabolism	3	4974
igc_K01186_V1_UC60-0_GL0141691_15597_unknown_unknown	5	5538		igc_K01186_MH0179_GL0011063_4846714_unknown_Lipid_Metabolism	3	588
igc_K01186_MH0416_GL0095296_1686206_unknown_Lipid_Metabolism	5	1188		igc_K01186_160765029-1_scffld21601_1_56831_909621_unknown_Lipid_Metabolism	3	1521
igc_K01186_MH0197_GL0154966_3672622_unknown_unknown	5	750		igc_K01186_411460_RUMTOR_01211_9286_Blautia_Metabolism	3	6465
igc_K01186_158337416-1_C1270772_1_131667_296131_unknown_Lipid_Metabolism	5	2304		Sial_WP_211822825_Prevotella_melaninogenica_F0299_HYP_RefGene_NZ_CP072355_1_1384112-1385506	2	1395
igc_K01186_O2_UC17-2_GL0091127_31261_unknown_Lipid_Metabolism	4	4428		igc_K01186_MH0006_GL0215610_16547_unknown_Lipid_Metabolism	2	5430
igc_K01186_O2_UC16-1_GL0129539_75280_unknown_Lipid_Metabolism	4	3468		igc_K01186_764588959-1_scffld10927_1_93594_75369_unknown_Lipid_Metabolism	2	3468
NanJ_Q8XMY5_Clostridium_perfringens_13_VAL_RefGene_NC_003366_1_681830-685351	3	3522		igc_K01186_658083_HMPREF0992_02583_110992_unknown_Signaling_Molecules_and_Interaction	2	3147
igc_K01186_V1_UC26-0_GL0124974_134514_unknown_Metabolism	3	2982		total reads mapped	44
igc_K01186_V1_FI18_GL0061681_124044_unknown_Lipid_Metabolism	3	3060
igc_K01186_T2D-73A_GL0003349_1797588_unknown_Lipid_Metabolism	3	1155
igc_K01186_O2_UC4-1_GL0150100_15831_unknown_Lipid_Metabolism	3	5511
igc_K01186_NOM026_GL0055544_1157225_unknown_Lipid_Metabolism	3	1386
igc_K01186_N003A_GL0064333_730522_unknown_Lipid_Metabolism	3	1662
igc_K01186_MH0407_GL0183835_1735614_unknown_Metabolism	3	1173
igc_K01186_MH0400_GL0032192_1247231_unknown_Lipid_Metabolism	3	1347
igc_K01186_MH0373_GL0095006_21988_Coprobacillus_Lipid_Metabolism	3	4917
igc_K01186_MH0274_GL0162042_849275_Parabacteroides_Lipid_Metabolism	3	1560
igc_K01186_MH0264_GL0096810_718236_unknown_Metabolism	3	1671
igc_K01186_MH0124_GL0010446_2941999_unknown_Lipid_Metabolism	3	879
igc_K01186_MH0121_GL0077840_50964_Bacteroides_Metabolism	3	3861
igc_K01186_MH0026_GL0023215_1770481_Bacteroides_Lipid_Metabolism	3	1161
igc_K01186_764325968-1_C590625_1_21989_1661264_unknown_Lipid_Metabolism	3	1197
igc_K01186_763982056-2_C403107_1_41323_1354263_unknown_Lipid_Metabolism	3	1305
igc_K01186_763678604-1_scffld39727_1_199171_1324125_unknown_Lipid_Metabolism	3	1317
igc_K01186_160178356-1_C531688_1_18355_7562428_Akkermansia_unknown	3	297
igc_K01186_159571453-1_scffld14056_2_21444_50569_Bacteroides_Metabolism	3	3873
igc_K01186_158337416-1_scffld23710_1_73690_413552_unknown_unknown	3	2049
igc_K01186_1028307_EAE_18580_1760304_Enterobacter_Metabolism	3	1167
igc_K01186_195102_CPE0725_393627_Clostridium_Lipid_Metabolism	3	2085
igc_K01186_V1_UC60-0_GL0055518_23061_unknown_Lipid_Metabolism	2	4848
igc_K01186_MH0259_GL0034987_4068198_unknown_Lipid_Metabolism	2	690
igc_K01186_MH0002_GL0050277_599299_Akkermansia_unknown	2	1788
igc_K01186_469596_HMPREF9488_00333_21932_Coprobacillus_Lipid_Metabolism	2	4923
total reads mapped	571

### Sheet: FR158 FR174 FR182
FR158	3442570	total reads		FR174	4290192	total reads
geneID	reads	gene length (bp)		geneID	reads	gene length (bp)
Sial_WP_003790542_Schaalia_odontolytica_ATCC17982_HYP_RefGene_NZ_DS264586_1_339281-341518	18	2238		Sial_WP_003790542_Schaalia_odontolytica_ATCC17982_HYP_RefGene_NZ_DS264586_1_339281-341518	23	2238
Sial_WP_003792757_Schaalia_odontolytica_ATCC17982_HYP_RefGene_NZ_DS264586_1_c1760073-1757851_	9	2223		Sial_WP_003792757_Schaalia_odontolytica_ATCC17982_HYP_RefGene_NZ_DS264586_1_c1760073-1757851_	7	2223
igc_K01186_871562_HMPREF0168_2209_308655_Bifidobacterium_Lipid_Metabolism	8	2271		igc_K01186_V1_FI05_GL0153757_92427_Collinsella_Lipid_Metabolism	5	3285
Sial_WP_007135677_Prevotella_salivae_DSM_15606_HYP_RefGene_NZ_GL629647_1_c2707521-2705836	7	1686		igc_K01186_T2D-62A_GL0039739_10745_unknown_Metabolism	3	6192
igc_K01186_O2_UC47-2_GL0018475_32949_unknown_Lipid_Metabolism	7	4359		igc_K01186_O2_UC47-2_GL0009821_222623_unknown_Lipid_Metabolism	3	2523
igc_K01186_T2D-118A_GL0072833_62639_Fusobacterium_Lipid_Metabolism	5	3633		igc_K01186_MH0345_GL0092441_4554787_unknown_Lipid_Metabolism	3	624
igc_K01186_T2D-51A_GL0118943_601704_unknown_unknown	5	1788		igc_K01186_MH0069_GL0042554_806812_unknown_Lipid_Metabolism	3	1593
igc_K01186_SZEY-106A_GL0027323_2954688_unknown_Metabolism	5	879		igc_K01186_160765029-1_scffld21601_1_56831_909621_unknown_Lipid_Metabolism	3	1521
igc_K01186_MH0396_GL0168286_17876_unknown_Lipid_Metabolism	5	5283		igc_K01186_V1_CD9-0_GL0036271_15565_unknown_Lipid_Metabolism	2	5541
igc_K01186_MH0239_GL0121213_31133_unknown_Lipid_Metabolism	5	4434		igc_K01186_MH0264_GL0083466_212622_unknown_Lipid_Metabolism	2	2559
igc_K01186_158337416-1_scffld23710_1_73690_413552_unknown_unknown	5	2049		igc_K01186_MH0203_GL0197635_1791066_unknown_Lipid_Metabolism	2	1155
igc_K01186_158337416-1_scffld10425_1_154074_16450_unknown_unknown	5	5445		igc_K01186_MH0012_GL0003209_192709_unknown_Lipid_Metabolism	2	2634
igc_K01186_MH0265_GL0160094_49152_unknown_Metabolism	4	3906		total reads mapped	58
igc_K01186_944560_HMPREF9058_1479_170381_Actinomyces_Lipid_Metabolism	4	2748
Sial_WP_128831133_Actinomyces_naeslundii_F6E1_HYP_RefGene_NZ_MSRK01000031_1_c15104-12789	3	2316
Sial_WP_085406001_Enterococcus_faecalis_ELS8_4_HYP_RefGene_NZ_MSQH01000039_1_6700-8781	3	2082		FR182	3634716	total reads
Sial_WP_075411946_Actinomyces_oris_R2109_HYP_RefGene_NZ_MSKK01000037_1_c14779-12329	3	2451		geneID	reads	gene length (bp)
Sial_WP_062095054_Paenarthrobacter_ureafaciens_ATCC_7562_VAL_RefGene_AY934539_2_692-3664	3	2973		igc_K01186_457396_CSBG_00417_287103_Clostridium_Lipid_Metabolism	9	2328
NanJ_Q8XMY5_Clostridium_perfringens_13_VAL_RefGene_NC_003366_1_681830-685351	3	3522		igc_K01186_MH0442_GL0178096_600723_unknown_unknown	5	1788
NanH_AAG35310_Pasteurella_multocida_86_1913_VAL_RefGene_AF274869_1_90-2333	3	2244		igc_K01186_MH0118_GL0038605_162509_unknown_Lipid_Metabolism	5	2790
NanB_Q54727_Streptococcus_pneumoniae_ATCC_BAA_334_VAL_RefGene_NC_003028_3_c1589236-1587143_	3	2094		igc_K01186_MH0101_GL0041142_10615_unknown_Lipid_Metabolism	4	6213
NanA_WP_221252740_Clostridium_chauvoei_JF4135_VAL_RefGene_NZ_JAIFVJ010000022_1_c7407-3508	3	3900		NanB_Q54727_Streptococcus_pneumoniae_ATCC_BAA_334_VAL_RefGene_NC_003028_3_c1589236-1587143_	3	2094
igc_K01186_V1_UC60-0_GL0141691_15597_unknown_unknown	3	5538		NanA_WP_003075594_Streptococcus_intermedius_ATCC_27335_VAL_RefGene_NZ_ATFK01000006_1_c9595-6833	3	2763
igc_K01186_V1_UC55-0_GL0227837_1191322_unknown_Enzyme_Families	3	1371		igc_K01186_T2D-73A_GL0030257_2465974_unknown_Lipid_Metabolism	3	978
igc_K01186_V1_UC38-4_GL0152969_9943_unknown_Lipid_Metabolism	3	6330		igc_K01186_MH0185_GL0047763_166634_unknown_Lipid_Metabolism	3	2766
igc_K01186_V1_FI14_GL0025744_1129769_unknown_unknown	3	1398		igc_K01186_MH0026_GL0023215_1770481_Bacteroides_Lipid_Metabolism	3	1161
igc_K01186_V1_FI08_GL0111489_12376_Blautia_Lipid_Metabolism	3	5946		igc_K01186_MH0001_GL0013272_1779678_unknown_Metabolism	3	1158
igc_K01186_V1_FI04_GL0024906_4491153_unknown_Metabolism	3	633		igc_K01186_158337416-1_scffld10425_1_154074_16450_unknown_unknown	3	5445
igc_K01186_V1_CD6-0-PT_GL0165096_418428_unknown_Lipid_Metabolism	3	2040		igc_K01186_O2_UC43-0_GL0049935_1967211_unknown_unknown	2	1104
igc_K01186_V1_CD6-0-PN_GL0172324_137680_unknown_Lipid_Metabolism	3	2958		igc_K01186_O2_UC4-1_GL0150100_15831_unknown_Lipid_Metabolism	2	5511
igc_K01186_O2_UC58-0_GL0021508_3793371_unknown_unknown	3	732		igc_K01186_MH0004_GL0013791_43372_Bacteroides_Metabolism	2	4038
igc_K01186_O2_UC26-0_GL0074970_59316_Fusobacterium_Lipid_Metabolism	3	3690		total reads mapped	50
igc_K01186_O2_UC16-1_GL0094900_62966_unknown_Lipid_Metabolism	3	3627
igc_K01186_O2_CD1-0-PT_GL0105972_19897_Blautia_Lipid_Metabolism	3	5094
igc_K01186_NLM027_GL0073662_618468_Streptococcus_Lipid_Metabolism	3	1770
igc_K01186_MH0406_GL0090410_1284037_unknown_Lipid_Metabolism	3	1332
igc_K01186_MH0274_GL0162045_1851157_Parabacteroides_Lipid_Metabolism	3	1137
igc_K01186_MH0221_GL0008721_1194740_unknown_Lipid_Metabolism	3	1368
igc_K01186_MH0149_GL0109481_599784_unknown_unknown	3	1788
igc_K01186_MH0143_GL0051528_148546_unknown_Lipid_Metabolism	3	2874
igc_K01186_MH0132_GL0060272_4300445_unknown_unknown	3	657
igc_K01186_MH0098_GL0008835_21541_unknown_Lipid_Metabolism	3	4950
igc_K01186_MH0094_GL0008033_724513_unknown_Lipid_Metabolism	3	1665
igc_K01186_MH0068_GL0041200_682897_Bacteroides_unknown	3	1704
igc_K01186_MH0035_GL0004979_2100919_unknown_Metabolism	3	1065
igc_K01186_MH0026_GL0023215_1770481_Bacteroides_Lipid_Metabolism	3	1161
igc_K01186_MH0012_GL0238955_53385_unknown_Metabolism	3	3804
igc_K01186_MH0008_GL0038236_183192_unknown_Lipid_Metabolism	3	2676
igc_K01186_MH0006_GL0071373_1632889_unknown_Lipid_Metabolism	3	1203
igc_K01186_765701615-1_scffld8425_1_72631_45217_unknown_unknown	3	4002
igc_K01186_160502038-1_C1109617_1_82814_45760_Ruminococcus_Lipid_Metabolism	3	3990
igc_K01186_159227541-2_scffld27522_1_115577_673796_Victivallis_Metabolism	3	1716
igc_K01186_158337416-1_scffld29460_1_173652_139295_unknown_Lipid_Metabolism	3	2946
igc_K01186_944560_HMPREF9058_1927_291699_Actinomyces_Lipid_Metabolism	3	2316
igc_K01186_871237_SIN_0540_123361_Streptococcus_Lipid_Metabolism	3	3066
igc_K01186_195102_CPE0553_71243_Clostridium_Lipid_Metabolism	3	3522
NanH_WP_060956757_Actinomyces_oris_T14V_VAL_RefGene_NZ_CP014232_1_654967-657672	2	2706
NanH_WP_004843631_Ruminococcus_gnavus_ATCC_29149_VAL_RefGene_NZ_AAYG02000020_1_137968-140139	2	2172
NanH2_EPI46727_Gardnerella_vaginalis_JCP8151B_VAL_RefGene_ATJH01000056_1_269-3073	2	2805
igc_K01186_T2D-140A_GL0104860_3515347_unknown_Metabolism	2	777
igc_K01186_NOM020_GL0026185_1948470_unknown_Lipid_Metabolism	2	1110
igc_K01186_MH0442_GL0026523_1583135_Akkermansia_Lipid_Metabolism	2	1221
igc_K01186_MH0262_GL0125608_2027333_unknown_Metabolism	2	1086
igc_K01186_MH0198_GL0207776_1820609_unknown_Lipid_Metabolism	2	1146
igc_K01186_MH0189_GL0133571_407245_unknown_Lipid_Metabolism	2	2058
igc_K01186_MH0025_GL0078263_1605770_unknown_Lipid_Metabolism	2	1212
igc_K01186_MH0020_GL0038551_750905_Bacteroides_Lipid_Metabolism	2	1641
total reads mapped	240

### Sheet: FR188 FR189 FR217 FR218
FR188	4629184	total reads		FR217	4147566	total reads
geneID	reads	gene length (bp)		geneID	reads	gene length (bp)
igc_K01186_V1_FI05_GL0153757_92427_Collinsella_Lipid_Metabolism	5	3285		igc_K01186_V1_CD25-0_GL0070187_300294_Bifidobacterium_Lipid_Metabolism	61	2292
igc_K01186_V1_UC59-0_GL0085083_1906260_unknown_Lipid_Metabolism	3	1122		NanJ_Q8XMY5_Clostridium_perfringens_13_VAL_RefGene_NC_003366_1_681830-685351	18	3522
igc_K01186_T2D-135A_GL0102917_753455_Bacteroides_Lipid_Metabolism	3	1641		igc_K01186_195102_CPE0553_71243_Clostridium_Lipid_Metabolism	15	3522
igc_K01186_MH0355_GL0043533_2472304_unknown_Metabolism	3	975		Sial_WP_003792757_Schaalia_odontolytica_ATCC17982_HYP_RefGene_NZ_DS264586_1_c1760073-1757851_	13	2223
igc_K01186_MH0185_GL0047763_166634_unknown_Lipid_Metabolism	3	2766		igc_K01186_195103_CPF_1759_673932_Clostridium_Lipid_Metabolism	13	1716
igc_K01186_MH0101_GL0041142_10615_unknown_Lipid_Metabolism	3	6213		Sial_WP_003790542_Schaalia_odontolytica_ATCC17982_HYP_RefGene_NZ_DS264586_1_339281-341518	12	2238
igc_K01186_764588959-1_scffld13683_1_30828_22975_unknown_Lipid_Metabolism	3	4854		NanI_WP_011590331_Clostridium_perfringens_ATCC_13124_VAL_RefGene_NC_008261_1_856777-858861	10	2085
igc_K01186_158337416-1_C1286788_1_107915_152128_unknown_Lipid_Metabolism	3	2853		NanH_P10481_Clostridium_perfringens_A99_VAL_RefGene_Y00963_1_231-1379	7	1149
igc_K01186_469617_FUAG_00518_95178_Fusobacterium_Lipid_Metabolism	3	3261		igc_K01186_195102_CPE0725_393627_Clostridium_Lipid_Metabolism	7	2085
igc_K01186_MH0274_GL0012148_775563_Parabacteroides_Lipid_Metabolism	2	1620		Sial_WP_211822825_Prevotella_melaninogenica_F0299_HYP_RefGene_NZ_CP072355_1_1384112-1385506	5	1395
igc_K01186_MH0230_GL0013811_600035_unknown_unknown	2	1788		igc_K01186_NOF013_GL0042205_753266_unknown_Lipid_Metabolism	5	1641
igc_K01186_MH0137_GL0067235_1952198_unknown_unknown	2	1107		igc_K01186_195103_CPF_0985_1818203_Clostridium_Lipid_Metabolism	4	1149
total reads mapped	35			Sial_WP_089746609_Granulicatella_balaenopterae_DSM15827_HYP_RefGene_NZ_FOGF01000016_1_39579-41759	3	2181
				Sial_WP_007135677_Prevotella_salivae_DSM_15606_HYP_RefGene_NZ_GL629647_1_c2707521-2705836	3	1686
				igc_K01186_V1_UC60-0_GL0055518_23061_unknown_Lipid_Metabolism	3	4848
FR189	8148524	total reads		igc_K01186_T2D-8A_GL0088559_53904_unknown_Metabolism	3	3795
geneID	reads	gene length (bp)		igc_K01186_O2_UC15-1_GL0005883_348663_unknown_Lipid_Metabolism	3	2175
igc_K01186_V1_UC50-1_GL0004604_276575_unknown_Lipid_Metabolism	9	2355		igc_K01186_MH0355_GL0215638_51399_unknown_Metabolism	3	3852
Sial_WP_003792757_Schaalia_odontolytica_ATCC17982_HYP_RefGene_NZ_DS264586_1_c1760073-1757851_	5	2223		igc_K01186_MH0185_GL0047763_166634_unknown_Lipid_Metabolism	3	2766
igc_K01186_V1_FI14_GL0202030_1051505_unknown_unknown	3	1437		igc_K01186_ED9A_GL0111339_4837437_Streptococcus_Lipid_Metabolism	3	591
igc_K01186_MH0414_GL0115227_755513_Bacteroides_Lipid_Metabolism	3	1638		igc_K01186_158458797-1_scffld33553_1_64915_1720250_unknown_Lipid_Metabolism	3	1179
igc_K01186_MH0185_GL0047763_166634_unknown_Lipid_Metabolism	3	2766		igc_K01186_V1_CD15-3_GL0107748_58928_unknown_Lipid_Metabolism	2	3696
igc_K01186_MH0101_GL0041142_10615_unknown_Lipid_Metabolism	3	6213		igc_K01186_NOM026_GL0009066_51687_unknown_Lipid_Metabolism	2	3846
igc_K01186_MH0012_GL0094871_84374_unknown_Lipid_Metabolism	3	3360		igc_K01186_MH0089_GL0011878_412126_Akkermansia_Lipid_Metabolism	2	2049
igc_K01186_MH0001_GL0013272_1779678_unknown_Metabolism	3	1158		igc_K01186_160502038-1_C1109617_1_82814_45760_Ruminococcus_Lipid_Metabolism	2	3990
igc_K01186_158337416-1_scffld10425_1_154074_16450_unknown_unknown	3	5445		total reads mapped	205
igc_K01186_V1_CD54-0_GL0055362_23800_Blautia_Lipid_Metabolism	2	4794
igc_K01186_MH0175_GL0022465_5203106_unknown_unknown	2	549
igc_K01186_MH0006_GL0071373_1632889_unknown_Lipid_Metabolism	2	1203		FR218	10912786	total reads
total reads mapped	41			geneID	reads	gene length (bp)
				igc_K01186_195102_CPE0553_71243_Clostridium_Lipid_Metabolism	478	3522
				NanJ_Q8XMY5_Clostridium_perfringens_13_VAL_RefGene_NC_003366_1_681830-685351	283	3522
				igc_K01186_195103_CPF_1759_673932_Clostridium_Lipid_Metabolism	263	1716
				NanI_WP_011590331_Clostridium_perfringens_ATCC_13124_VAL_RefGene_NC_008261_1_856777-858861	190	2085
				igc_K01186_195102_CPE0725_393627_Clostridium_Lipid_Metabolism	188	2085
				NanH_P10481_Clostridium_perfringens_A99_VAL_RefGene_Y00963_1_231-1379	165	1149
				igc_K01186_195103_CPF_0985_1818203_Clostridium_Lipid_Metabolism	25	1149
				igc_K01186_MH0185_GL0047763_166634_unknown_Lipid_Metabolism	7	2766
				igc_K01186_MH0101_GL0041142_10615_unknown_Lipid_Metabolism	5	6213
				igc_K01186_O2_CD1-0-PT_GL0105972_19897_Blautia_Lipid_Metabolism	4	5094
				Sial_WP_075411946_Actinomyces_oris_R2109_HYP_RefGene_NZ_MSKK01000037_1_c14779-12329	3	2451
				igc_K01186_V1_UC59-0_GL0085083_1906260_unknown_Lipid_Metabolism	3	1122
				igc_K01186_V1_UC38-4_GL0152969_9943_unknown_Lipid_Metabolism	3	6330
				igc_K01186_V1_UC17-2_GL0107933_1074595_unknown_Lipid_Metabolism	3	1425
				igc_K01186_V1_FI14_GL0202030_1051505_unknown_unknown	3	1437
				igc_K01186_V1_FI05_GL0153757_92427_Collinsella_Lipid_Metabolism	3	3285
				igc_K01186_V1_CD11-0_GL0035125_389939_unknown_Lipid_Metabolism	3	2091
				igc_K01186_O2_UC47-2_GL0018475_32949_unknown_Lipid_Metabolism	3	4359
				igc_K01186_O2_UC19-2_GL0103469_638743_Bifidobacterium_unknown	3	1749
				igc_K01186_MH0446_GL0030964_690314_unknown_unknown	3	1698
				igc_K01186_MH0221_GL0031986_1772360_unknown_Metabolism	3	1161
				igc_K01186_MH0057_GL0032975_138996_unknown_Lipid_Metabolism	3	2946
				igc_K01186_160502038-1_scffld37818_1_46906_148071_unknown_Lipid_Metabolism	3	2880
				igc_K01186_V1_UC60-0_GL0141691_15597_unknown_unknown	2	5538
				igc_K01186_V1_FI25_GL0113551_16134_Bifidobacterium_unknown	2	5478
				igc_K01186_T2D-59A_GL0076619_84604_unknown_Lipid_Metabolism	2	3360
				igc_K01186_MH0439_GL0136332_5068727_unknown_unknown	2	564
				igc_K01186_MH0428_GL0026449_1656557_unknown_Lipid_Metabolism	2	1197
				igc_K01186_MH0309_GL0101217_768748_unknown_Lipid_Metabolism	2	1626
				igc_K01186_MH0013_GL0013169_2547197_unknown_Metabolism	2	957
				igc_K01186_944560_HMPREF9058_0970_249973_Actinomyces_Lipid_Metabolism	2	2433
				total reads mapped	1663
